# Circulating Cell Type Senescence Signatures Reveal High-Resolution Health Status and Trajectories in Human Longitudinal Studies

**DOI:** 10.64898/2026.02.06.26345739

**Authors:** Bradley Olinger, Carlos Anerillas, Allison B. Herman, Dimitrios Tsitsipatis, Reema Banarjee, Toshiko Tanaka, Julian Candia, Manolis Maragkakis, Stefania Bandinelli, Keenan A. Walker, Eleanor M. Simonsick, Yue A Qi, Luigi Ferrucci, Myriam Gorospe, Nathan Basisty

## Abstract

Cellular senescence increases in frequency with age and is implicated in age-related pathologies, and identifying circulating biomarkers of senescence holds great diagnostic potential. Circulating senescence signatures are predictive of many age-related traits and diseases, though cell type-specific senescence signatures have not been comprehensively explored. In this study, senescence signatures from the Senescence Catalog (SenCat), including 14 human cell types such as peripheral blood mononuclear cells, renal epithelial cells, vascular smooth muscle cells, among others, are examined for their clinical relevance in circulation in two longitudinal studies: 1,275 participants of the Baltimore Longitudinal Study of Aging (BLSA) and 997 participants of the Invecchiare in Chianti (InCHIANTI) study. Notably, pooled senescence proteins outperformed non-senescence proteins in predicting many clinical parameters such as age and hypertension, and in many instances cell type senescence signatures mapped most strongly to their corresponding health domain. Importantly, the immune cell senescence signature is associated with future onset of several diseases such as diabetes. This study demonstrates that circulating cell type-specific biomarkers of senescence can reveal higher resolution health status than previously attained.

**HIGHLIGHTS:**

- Circulating senescence associated proteins tend to outperform non-senescence proteins as biomarkers of clinical phenotypes in two independent longitudinal studies.
- A core senescence signature developed from 14 human cell types predicted a range of clinical phenotypes during aging.
- Cell type senescence signatures more strongly associated with their corresponding health domains.
- The immune cell senescence signature and others were associated with mortality and diabetes onset, highlighting relevance for assessing health trajectories.
