## Supplementary material for "Circulating Cell Type Senescence Signatures Reveal High-Resolution Health Status and Trajectories in Human Longitudinal Studies": Table S6Supplementary Table 6

### Sheet: Sheet1
Supplemental Table S9: Protein Index for Proteins Detected in the SenCat and InCHIANTI
Seq-ID	Uniprot	Unique Uniprot	Gene Symbol	Unique Gene Symbol	Senescence Status	Cell Type SAP	High Impact Panel
10336-3	Q9UNE7	Q9UNE7	STUB1	STUB1	SAP		FALSE
10337-83	P17676	P17676.i	CEBPB	CEBPB.i	Inconclusive		FALSE
10339-48	P09104	P09104	ENO2	ENO2	SAP		FALSE
10342-55	Q8N2W9	Q8N2W9	PIAS4	PIAS4	Non-SAP		FALSE
10346-5	P40763	P40763	STAT3	STAT3	SAP		FALSE
10351-51	P10914	P10914	IRF1	IRF1	Non-SAP		FALSE
10356-21	P05412	P05412	JUN	JUN	Inconclusive		FALSE
10358-33	Q07820	Q07820.i	MCL1	MCL1.i	Non-SAP		FALSE
10361-25	P00973	P00973	OAS1	OAS1	SAP	Small Airway Epithelial	FALSE
10363-13	P84022	P84022	SMAD3	SMAD3	SAP		FALSE
10364-6	Q15796	Q15796	SMAD2	SMAD2	SAP	PBMC	FALSE
10366-11	P16234	P16234	PDGFRA	PDGFRA	Non-SAP		FALSE
10370-21	P42224	P42224	STAT1	STAT1	SAP	Core	FALSE
10372-18	P42226	P42226	STAT6	STAT6	SAP		FALSE
10990-21	Q5S007	Q5S007	LRRK2	LRRK2	Non-SAP		FALSE
11081-1	P21695	P21695	GPD1	GPD1	Non-SAP		FALSE
11094-104	Q05315	Q05315	CLC	CLC	Non-SAP		FALSE
11096-57	Q9Y5N5	Q9Y5N5	N6AMT1	N6AMT1	SAP	Renal Epithelial	FALSE
11098-1	O00764	O00764	PDXK	PDXK	SAP	Core	FALSE
11103-24	P04792	P04792	HSPB1	HSPB1	SAP	Core	FALSE
11105-171	P06733	P06733	ENO1	ENO1	Inconclusive		FALSE
11510-31	O14791	O14791	APOL1	APOL1	Non-SAP		FALSE
11513-92	P28907	P28907	CD38	CD38	Non-SAP		FALSE
11514-196	P13987	P13987.1	CD59	CD59.1	SAP		FALSE
13089-6	Q16665	Q16665	HIF1A	HIF1A	SAP	Renal Epithelial	FALSE
13090-17	P06703	P06703	S100A6	S100A6	SAP		FALSE
13097-11	Q92843	Q92843	BCL2L2	BCL2L2	SAP	Preadipocyte	FALSE
13102-1	Q96BQ1	Q96BQ1	FAM3D	FAM3D	Inconclusive		FALSE
13104-32	P98172	P98172	EFNB1	EFNB1	SAP		FALSE
13105-7	P60880	P60880	SNAP25	SNAP25	Non-SAP		FALSE
13109-82	Q7Z3B1	Q7Z3B1	NEGR1	NEGR1	Inconclusive		FALSE
13112-179	Q12841	Q12841	FSTL1	FSTL1	SAP	Vascular Smooth Muscle	FALSE
13113-7	P10451	P10451	SPP1	SPP1	SAP	Renal Epithelial	FALSE
13114-50	P51884	P51884	LUM	LUM	Inconclusive		FALSE
13117-232	Q9Y259	Q9Y259	CHKB	CHKB	Inconclusive		FALSE
13119-26	Q9UK55	Q9UK55	SERPINA10	SERPINA10	Inconclusive		FALSE
13122-19	O43155	O43155	FLRT2	FLRT2	Non-SAP		FALSE
13123-3	Q9NZU0	Q9NZU0	FLRT3	FLRT3	Inconclusive		FALSE
13125-45	P04004	P04004	VTN	VTN	SAP		FALSE
13126-52	Q02487	Q02487	DSC2	DSC2	Inconclusive		FALSE
13129-40	P01130	P01130	LDLR	LDLR	SAP	Preadipocyte	FALSE
13130-150	P52789	P52789	HK2	HK2	SAP	Skeletal Myoblast	FALSE
13131-5	P19367	P19367	HK1	HK1	SAP	Core	FALSE
13132-14	Q13591	Q13591	SEMA5A	SEMA5A	Non-SAP		FALSE
14116-129	P26447	P26447	S100A4	S100A4	SAP		FALSE
14120-2	Q68DV7	Q68DV7.1	RNF43	RNF43.1	Non-SAP		FALSE
14121-24	Q9UBN6	Q9UBN6	TNFRSF10D	TNFRSF10D	SAP		FALSE
14123-34	Q9H7M9	Q9H7M9.1	C10orf54	VSIR.1	SAP		FALSE
14125-5	O95445	O95445.1	APOM	APOM.1	Inconclusive		FALSE
14131-37	P52799	P52799	EFNB2	EFNB2	SAP	Small Airway Epithelial	FALSE
14134-49	Q86SJ2	Q86SJ2	AMIGO2	AMIGO2	SAP	Vascular Smooth Muscle	FALSE
14136-234	Q9NPY3	Q9NPY3.1	CD93	CD93.1	Non-SAP		FALSE
14146-92	P68431	P68431	HIST1H3A	H3C1	Non-SAP		FALSE
14151-4	P05161	P05161.1	ISG15	ISG15.1	SAP		FALSE
14156-33	P31946	P31946.1	YWHAB	YWHAB.1	SAP		FALSE
14157-21	P62258	P62258	YWHAE	YWHAE	Inconclusive		FALSE
14158-17	P08758	P08758	ANXA5	ANXA5	SAP		FALSE
2201-17	P39060	P39060	COL18A1	COL18A1	SAP	Renal Epithelial	TRUE
2211-9	P01033	P01033	TIMP1	TIMP1	SAP		FALSE
2212-69	P00750	P00750	PLAT	PLAT	SAP		FALSE
2278-61	P16035	P16035	TIMP2	TIMP2	SAP	Preadipocyte	FALSE
2333-72	P01137	P01137.2	TGFB1	TGFB1.2	Inconclusive		FALSE
2381-52	P01031	P01031	C5	C5	Inconclusive		FALSE
2418-55	P02649	P02649	APOE	APOE	SAP		FALSE
2431-17	P08311	P08311	CTSG	CTSG	SAP	PBMC	FALSE
2480-58	P35625	P35625	TIMP3	TIMP3	SAP	Vascular Smooth Muscle	FALSE
2501-51	P12830	P12830.2	CDH1	CDH1.2	Non-SAP		FALSE
2524-56	P09429	P09429	HMGB1	HMGB1	Non-SAP		FALSE
2526-53	O00300	O00300.i	TNFRSF11B	TNFRSF11B.i	Inconclusive		FALSE
2567-5	P05156	P05156	CFI	CFI	SAP		FALSE
2571-12	P17936	P17936	IGFBP3	IGFBP3	SAP		FALSE
2579-17	P14780	P14780	MMP9	MMP9	SAP	PBMC	FALSE
2580-83	P05164	P05164	MPO	MPO	Inconclusive		FALSE
2602-2	O15123	O15123.1	ANGPT2	ANGPT2.1	Non-SAP		FALSE
2609-59	P01034	P01034	CST3	CST3	SAP		FALSE
2612-5	P55010	P55010	EIF5	EIF5	Non-SAP		FALSE
2616-23	P04626	P04626	ERBB2	ERBB2	SAP		FALSE
2619-72	P09758	P09758.1	TACSTD2	TACSTD2.1	SAP		FALSE
2620-4	P40189	P40189	IL6ST	IL6ST	Non-SAP		FALSE
2622-18	P30519	P30519	HMOX2	HMOX2	SAP	Osteoblast	FALSE
2630-12	Q9NPH3	Q9NPH3.1	IL1RAP	IL1RAP.1	Inconclusive		FALSE
2633-52	P78552	P78552	IL13RA1	IL13RA1	Non-SAP		FALSE
2634-2	P31785	P31785	IL2RG	IL2RG	Non-SAP		FALSE
2635-61	Q6UX15	Q6UX15	LAYN	LAYN	Inconclusive		FALSE
2636-10	P36941	P36941	LTBR	LTBR	Non-SAP		FALSE
2637-77	P22897	P22897	MRC1	MRC1	SAP	PBMC	FALSE
2638-12	P07333	P07333.1	CSF1R	CSF1R.1	SAP	PBMC	FALSE
2642-4	P68402	P68402	PAFAH1B2	PAFAH1B2	SAP		FALSE
2643-57	P22223	P22223	CDH3	CDH3	Non-SAP		FALSE
2644-11	P17252	P17252	PRKCA	PRKCA	SAP		FALSE
2645-54	Q05513	Q05513	PRKCZ	PRKCZ	SAP	Small Airway Epithelial	FALSE
2647-66	P50395	P50395	GDI2	GDI2	SAP		FALSE
2649-77	P32942	P32942	ICAM3	ICAM3	Non-SAP		FALSE
2652-15	Q03405	Q03405	PLAUR	PLAUR	SAP	Skeletal Myoblast	FALSE
2654-19	P19438	P19438	TNFRSF1A	TNFRSF1A	Non-SAP		FALSE
2666-53	P07585	P07585	DCN	DCN	SAP	Preadipocyte	FALSE
2670-67	P06732	P06732	CKM	CKM	Inconclusive		FALSE
2677-1	P00533	P00533.1	EGFR	EGFR.1	Inconclusive		FALSE
2681-23	P14210	P14210	HGF	HGF	Inconclusive		FALSE
2682-68	P10809	P10809	HSPD1	HSPD1	SAP		FALSE
2683-1	P01024	P01024	C3	C3	Inconclusive		FALSE
2685-21	P24593	P24593.1	IGFBP5	IGFBP5.1	SAP		FALSE
2686-67	P24592	P24592.1	IGFBP6	IGFBP6.1	SAP	Preadipocyte	FALSE
2695-25	P16284	P16284	PECAM1	PECAM1	Inconclusive		FALSE
2697-7	P02776	P02776	PF4	PF4	SAP	PBMC	FALSE
2700-56	P07225	P07225	PROS1	PROS1	SAP	PBMC	FALSE
2706-69	P05543	P05543	SERPINA7	SERPINA7	Inconclusive		FALSE
2714-78	Q12904	Q12904	AIMP1	AIMP1	SAP		FALSE
2730-58	Q29983	Q29983	MICA	MICA	SAP		FALSE
2731-29	P16435	P16435	POR	POR	SAP		FALSE
2742-68	Q9Y286	Q9Y286	SIGLEC7	SIGLEC7	SAP	PBMC	FALSE
2743-5	Q15465	Q15465	SHH	SHH	SAP	Small Airway Epithelial	FALSE
2744-57	P01857	P01857	IGHG1 IGHG2 IGHG3 IGHG4 IGK@ IGL@	IGHG1	Non-SAP		FALSE
2748-3	P08476	P08476.2	INHBA	INHBA.2	Non-SAP		FALSE
2750-3	P02647	P02647	APOA1	APOA1	Inconclusive		FALSE
2751-16	P20160	P20160.1	AZU1	AZU1.1	Non-SAP		FALSE
2754-50	P01024	P01024.1	C3	C3.1	Inconclusive		FALSE
2755-8	P01024	P01024.2	C3	C3.2	Inconclusive		FALSE
2768-56	P02790	P02790.2	HPX	HPX.2	Inconclusive		FALSE
2774-10	Q14005	Q14005	IL16	IL16	Non-SAP		FALSE
2780-35	P02788	P02788.1	LTF	LTF.1	SAP	Skeletal Myoblast	FALSE
2789-26	P09237	P09237	MMP7	MMP7	SAP	Renal Epithelial	TRUE
2790-54	P02775	P02775.2	PPBP	PPBP.2	SAP	PBMC	FALSE
2794-60	P00441	P00441	SOD1	SOD1	SAP		FALSE
2797-56	P04114	P04114	APOB	APOB	Inconclusive		FALSE
2811-27	Q15389	Q15389	ANGPT1	ANGPT1	Non-SAP		FALSE
2816-50	P50895	P50895	BCAM	BCAM	SAP		FALSE
2819-23	P33151	P33151	CDH5	CDH5	Non-SAP		FALSE
2822-56	P48960	P48960.1	CD97	ADGRE5.1	Non-SAP		FALSE
2823-7	Q86VX2	Q86VX2	COMMD7	COMMD7	Inconclusive		FALSE
2828-82	O43278	O43278	SPINT1	SPINT1	SAP	Small Airway Epithelial	FALSE
2835-1	P12956	P12956	XRCC6	XRCC6	Non-SAP		FALSE
2836-68	P80188	P80188	LCN2	LCN2	SAP		FALSE
2837-3	P08581	P08581.1	MET	MET.1	Inconclusive		FALSE
2839-2	P23510	P23510.1	TNFSF4	TNFSF4.1	Inconclusive		FALSE
2843-13	O43291	O43291	SPINT2	SPINT2	Non-SAP		FALSE
2844-53	P35590	P35590	TIE1	TIE1	Non-SAP		FALSE
2846-24	P62979	P62979	RPS27A	RPS27A	Non-SAP		FALSE
2851-63	P01031	P01031.1	C5	C5.1	Inconclusive		FALSE
2853-68	O14757	O14757	CHEK1	CHEK1	Non-SAP		FALSE
2855-49	P27361	P27361	MAPK3	MAPK3	SAP		FALSE
2857-70	P04150	P04150	NR3C1	NR3C1	Non-SAP		FALSE
2858-29	O14929	O14929.1	HAT1	HAT1.1	Non-SAP		FALSE
2859-69	Q9BY41	Q9BY41	HDAC8	HDAC8	Inconclusive		FALSE
2860-19	P52292	P52292	KPNA2	KPNA2	Inconclusive		FALSE
2864-2	Q02750	Q02750	MAP2K1	MAP2K1	Inconclusive		FALSE
2865-77	Q92794	Q92794.i	KAT6A	KAT6A.i	Non-SAP		FALSE
2869-68	Q05655	Q05655	PRKCD	PRKCD	SAP		FALSE
2870-29	P63000	P63000	RAC1	RAC1	SAP		FALSE
2875-15	P20226	P20226	TBP	TBP	Non-SAP		FALSE
2876-74	P11387	P11387	TOP1	TOP1	Inconclusive		FALSE
2877-3	P63279	P63279	UBE2I	UBE2I	Inconclusive		FALSE
2878-66	P07947	P07947	YES1	YES1	SAP	Preadipocyte	FALSE
2888-49	P10643	P10643.1	C7	C7.1	Non-SAP		FALSE
2889-37	Q16619	Q16619.1	CTF1	CTF1.1	SAP		FALSE
2891-1	P20273	P20273	CD22	CD22	Non-SAP		FALSE
2911-27	P21741	P21741	MDK	MDK	Non-SAP		FALSE
2915-6	P12004	P12004.1	PCNA	PCNA.1	Inconclusive		FALSE
2925-9	P05121	P05121	SERPINE1	SERPINE1	SAP		FALSE
2937-10	P02649	P02649.1	APOE	APOE.1	SAP		FALSE
2938-55	P02649	P02649.2	APOE	APOE.2	SAP		FALSE
2942-50	P99999	P99999	CYCS	CYCS	SAP		FALSE
2944-66	P41271	P41271	NBL1	NBL1	Inconclusive		FALSE
2946-52	P00746	P00746.1	CFD	CFD.1	Non-SAP		FALSE
2950-57	P22692	P22692	IGFBP4	IGFBP4	SAP		TRUE
2966-65	Q9Y240	Q9Y240	CLEC11A	CLEC11A	Inconclusive		FALSE
2967-8	P19320	P19320.1	VCAM1	VCAM1.1	Inconclusive		FALSE
2969-11	P37023	P37023.1	ACVRL1	ACVRL1.1	SAP	Preadipocyte	FALSE
2970-60	P15514	P15514	AREG	AREG	Non-SAP		FALSE
2973-15	P16671	P16671	CD36	CD36	SAP	PBMC	FALSE
2974-61	Q12860	Q12860	CNTN1	CNTN1	SAP		FALSE
2975-19	P29279	P29279	CTGF	CCN2	SAP		FALSE
2979-8	P42830	P42830	CXCL5	CXCL5	Inconclusive		FALSE
2981-9	Q96AP7	Q96AP7.1	ESAM	ESAM.1	Non-SAP		FALSE
2985-35	P09341	P09341	CXCL1	CXCL1	Non-SAP		FALSE
2987-37	P16403	P16403	HIST1H1C	H1-2	Inconclusive		FALSE
2988-57	Q9Y6W8	Q9Y6W8.i	ICOS	ICOS.i	Non-SAP		FALSE
2992-59	Q96F46	Q96F46	IL17RA	IL17RA	Non-SAP		FALSE
2998-53	Q9BX67	Q9BX67	JAM3	JAM3	SAP		FALSE
3004-67	Q9BQ51	Q9BQ51	PDCD1LG2	PDCD1LG2	SAP		FALSE
3005-5	P18031	P18031	PTPN1	PTPN1	SAP		FALSE
3007-7	Q9Y336	Q9Y336	SIGLEC9	SIGLEC9	SAP	PBMC	FALSE
3009-3	Q03167	Q03167	TGFBR3	TGFBR3	Non-SAP		FALSE
3024-18	P08697	P08697	SERPINF2	SERPINF2	Non-SAP		FALSE
3025-50	P09038	P09038	FGF2	FGF2	Inconclusive		FALSE
3026-5	P20810	P20810	CAST	CAST	SAP	Core	FALSE
3030-3	Q9H2X3	Q9H2X3	CLEC4M	CLEC4M	Non-SAP		FALSE
3037-62	P01584	P01584	IL1B	IL1B	Non-SAP		FALSE
3041-55	Q9UBG0	Q9UBG0	MRC2	MRC2	SAP		FALSE
3043-49	P09486	P09486.1	SPARC	SPARC.1	SAP		FALSE
3049-61	P07477	P07477	PRSS1	PRSS1	Non-SAP		FALSE
3050-7	P04275	P04275	VWF	VWF	SAP		FALSE
3055-54	P24394	P24394	IL4R	IL4R	Non-SAP		FALSE
3059-50	Q9Y275	Q9Y275	TNFSF13B	TNFSF13B	Non-SAP		FALSE
3060-43	P02748	P02748.1	C9	C9.1	Inconclusive		FALSE
3061-61	P07858	P07858	CTSB	CTSB	SAP	Core	FALSE
3066-12	P17931	P17931	LGALS3	LGALS3	SAP		FALSE
3069-52	P01871	P01871	IGHM IGJ IGK@ IGL@	IGHM	Non-SAP		FALSE
3077-66	P00742	P00742	F10	F10	Inconclusive		FALSE
3082-9	Q9BZM5	Q9BZM5.1	ULBP2	ULBP2.1	Inconclusive		FALSE
3115-64	P28482	P28482	MAPK1	MAPK1	SAP	Core	FALSE
3122-6	Q9NR28	Q9NR28	DIABLO	DIABLO	SAP		FALSE
3132-1	P49767	P49767	VEGFC	VEGFC	Non-SAP		FALSE
3143-3	P01730	P01730	CD4	CD4	Non-SAP		FALSE
3152-57	P20333	P20333	TNFRSF1B	TNFRSF1B	Non-SAP		FALSE
3169-70	P35475	P35475	IDUA	IDUA	SAP	Core	FALSE
3170-6	P50579	P50579	METAP2	METAP2	Non-SAP		FALSE
3171-57	P05067	P05067	APP	APP	SAP		FALSE
3172-28	P15848	P15848	ARSB	ARSB	SAP	Core	FALSE
3173-49	Q02083	Q02083	NAAA	NAAA	SAP		FALSE
3174-2	Q9UHI8	Q9UHI8	ADAMTS1	ADAMTS1	SAP	Vascular Smooth Muscle	FALSE
3178-5	P53634	P53634.1	CTSC	CTSC.1	SAP		FALSE
3179-51	P10619	P10619	CTSA	CTSA	SAP	Core	FALSE
3181-50	P25774	P25774	CTSS	CTSS	SAP		FALSE
3182-38	P49961	P49961	ENTPD1	ENTPD1	Inconclusive		FALSE
3192-3	Q96KP4	Q96KP4	CNDP2	CNDP2	SAP		FALSE
3195-50	P22749	P22749.1	GNLY	GNLY.1	Non-SAP		FALSE
3196-6	P10915	P10915	HAPLN1	HAPLN1	SAP	Small Airway Epithelial	FALSE
3197-70	P14735	P14735	IDE	IDE	Inconclusive		FALSE
3198-4	P22304	P22304	IDS	IDS	SAP		FALSE
3204-2	P09960	P09960	LTA4H	LTA4H	SAP	Core	FALSE
3210-1	P53582	P53582	METAP1	METAP1	Inconclusive		FALSE
3213-65	P14543	P14543	NID1	NID1	Non-SAP		FALSE
3217-74	P07093	P07093.1	SERPINE2	SERPINE2.1	SAP	Vascular Smooth Muscle	FALSE
3221-54	Q8N474	Q8N474.1	SFRP1	SFRP1.1	Inconclusive		FALSE
3222-11	Q14563	Q14563	SEMA3A	SEMA3A	Non-SAP		FALSE
3232-28	P13686	P13686	ACP5	ACP5	SAP	PBMC	FALSE
3234-23	Q76M96	Q76M96	CCDC80	CCDC80	SAP		TRUE
3283-21	Q15582	Q15582	TGFBI	TGFBI	SAP		FALSE
3284-75	P21810	P21810.1	BGN	BGN.1	SAP	Vascular Smooth Muscle	FALSE
3285-23	P00736	P00736	C1R	C1R	Non-SAP		FALSE
3290-50	Q6YHK3	Q6YHK3	CD109	CD109	SAP	Small Airway Epithelial	FALSE
3292-75	P09326	P09326	CD48	CD48	Non-SAP		FALSE
3302-58	O76096	O76096.1	CST7	CST7.1	Non-SAP		FALSE
3309-2	P12318	P12318	FCGR2A	FCGR2A	Inconclusive		FALSE
3314-74	P56159	P56159	GFRA1	GFRA1	Non-SAP		FALSE
3316-58	P05546	P05546	SERPIND1	SERPIND1	Non-SAP		FALSE
3317-33	O43464	O43464	HTRA2	HTRA2	SAP		FALSE
3320-49	Q16270	Q16270	IGFBP7	IGFBP7	SAP		FALSE
3323-37	Q14114	Q14114	LRP8	LRP8	Non-SAP		FALSE
3324-51	Q9HBG7	Q9HBG7	LY9	LY9	Inconclusive		FALSE
3326-58	Q9BY67	Q9BY67	CADM1	CADM1	SAP		FALSE
3327-27	Q9HB63	Q9HB63	NTN4	NTN4	Non-SAP		FALSE
3331-8	Q6NW40	Q6NW40	RGMB	RGMB	Non-SAP		FALSE
3336-50	P10646	P10646	TFPI	TFPI	Inconclusive		FALSE
3339-33	P35442	P35442.1	THBS2	THBS2.1	SAP		FALSE
3340-53	P35443	P35443	THBS4	THBS4	Inconclusive		FALSE
3341-33	P00519	P00519	ABL1	ABL1	Non-SAP		FALSE
3343-1	Q03154	Q03154	ACY1	ACY1	SAP		FALSE
3344-60	P01008	P01008	SERPINC1	SERPINC1	Non-SAP		FALSE
3347-9	P25098	P25098	ADRBK1	GRK2	Inconclusive		FALSE
3348-49	P13497	P13497	BMP1	BMP1	SAP		FALSE
3351-1	Q13554	Q13554	CAMK2B	CAMK2B	SAP		FALSE
3360-50	O96017	O96017.1	CHEK2	CHEK2.1	Inconclusive		FALSE
3363-31	P41240	P41240	CSK	CSK	SAP		FALSE
3364-76	O60911	O60911	CTSV	CTSV	Inconclusive		FALSE
3366-51	Q16610	Q16610	ECM1	ECM1	Inconclusive		FALSE
3373-5	P20718	P20718	GZMH	GZMH	Inconclusive		FALSE
3374-49	P08631	P08631	HCK	HCK	SAP	PBMC	FALSE
3379-29	P41743	P41743	PRKCI	PRKCI	SAP		FALSE
3381-24	P07948	P07948	LYN	LYN	SAP		FALSE
3387-1	O75914	O75914	PAK3	PAK3	Non-SAP		FALSE
3388-58	Q9P286	Q9P286	PAK7	PAK5	Non-SAP		FALSE
3389-7	P05154	P05154	SERPINA5	SERPINA5	Non-SAP		FALSE
3391-10	P48736	P48736	PIK3CG	PIK3CG	Non-SAP		FALSE
3394-81	P53350	P53350	PLK1	PLK1	Non-SAP		FALSE
3397-7	Q06124	Q06124.1	PTPN11	PTPN11.1	SAP		FALSE
3400-49	Q9UHD2	Q9UHD2	TBK1	TBK1	SAP		FALSE
3401-8	P17706	P17706	PTPN2	PTPN2	Non-SAP		FALSE
3405-6	Q9Y3C8	Q9Y3C8	UFC1	UFC1	SAP		FALSE
3412-7	P10415	P10415	BCL2	BCL2	Non-SAP		FALSE
3414-40	P51813	P51813	BMX	BMX	Non-SAP		FALSE
3416-2	Q06187	Q06187.1	BTK	BTK.1	Non-SAP		FALSE
3418-12	Q8IU85	Q8IU85	CAMK1D	CAMK1D	Non-SAP		FALSE
3419-49	Q13557	Q13557	CAMK2D	CAMK2D	SAP	Core	FALSE
3420-21	Q8N1Q1	Q8N1Q1	CA13	CA13	Non-SAP		FALSE
3427-63	P68400	P68400	CSNK2A1	CSNK2A1	SAP		FALSE
3431-54	P21709	P21709	EPHA1	EPHA1	Inconclusive		FALSE
3434-34	P02751	P02751.1	FN1	FN1.1	SAP		FALSE
3435-53	P02751	P02751.2	FN1	FN1.2	SAP		FALSE
3438-10	O95633	O95633	FSTL3	FSTL3	Inconclusive		FALSE
3440-7	P12544	P12544.1	GZMA	GZMA.1	Non-SAP		FALSE
3446-7	Q13478	Q13478.1	IL18R1	IL18R1.1	Non-SAP		FALSE
3447-64	P10145	P10145	CXCL8	CXCL8	Inconclusive		FALSE
3448-13	P06213	P06213	INSR	INSR	Non-SAP		FALSE
3452-17	P06239	P06239	LCK	LCK	Non-SAP		FALSE
3453-87	P07948	P07948.1	LYN	LYN.1	SAP		FALSE
3457-57	Q15063	Q15063	POSTN	POSTN	SAP		FALSE
3459-49	P09619	P09619	PDGFRB	PDGFRB	Non-SAP		FALSE
3461-58	Q96GW7	Q96GW7	BCAN	BCAN	Inconclusive		FALSE
3466-8	P17612	P17612	PRKACA	PRKACA	SAP		FALSE
3469-74	P51812	P51812	RPS6KA3	RPS6KA3	Inconclusive		FALSE
3471-49	O75716	O75716	STK16	STK16	Non-SAP		FALSE
3472-40	O15392	O15392	BIRC5	BIRC5	Non-SAP		FALSE
3474-19	P07996	P07996	THBS1	THBS1	SAP		FALSE
3479-71	P35030	P35030.1	PRSS3	PRSS3.1	Non-SAP		FALSE
3480-7	P51452	P51452	DUSP3	DUSP3	SAP		FALSE
3481-87	Q9NQW7	Q9NQW7	XPNPEP1	XPNPEP1	SAP	Core	FALSE
3485-28	P61769	P61769.1	B2M	B2M.1	SAP	Astrocyte	FALSE
3488-64	P04040	P04040	CAT	CAT	SAP		FALSE
3495-15	P80162	P80162	CXCL6	CXCL6	Non-SAP		FALSE
3535-84	O94907	O94907	DKK1	DKK1	Inconclusive		FALSE
3580-25	P01009	P01009	SERPINA1	SERPINA1	SAP	PBMC	FALSE
3581-53	P02765	P02765.1	AHSG	AHSG.1	Non-SAP		FALSE
3583-54	P15289	P15289	ARSA	ARSA	SAP	Core	FALSE
3585-54	P35613	P35613	BSG	BSG	SAP		FALSE
3591-51	P55285	P55285.1	CDH6	CDH6.1	SAP	Renal Epithelial	FALSE
3592-4	Q14012	Q14012	CAMK1	CAMK1	SAP	PBMC	FALSE
3593-72	P42574	P42574	CASP3	CASP3	SAP	Osteoblast	FALSE
3601-54	O00533	O00533	CHL1	CHL1	Inconclusive		FALSE
3605-77	P48740	P48740	MASP1	MASP1	Non-SAP		FALSE
3606-2	Q16832	Q16832.i	DDR2	DDR2.i	SAP	Preadipocyte	FALSE
3607-71	Q9UBP4	Q9UBP4.1	DKK3	DKK3.1	SAP		FALSE
3608-12	Q9UHL4	Q9UHL4.i	DPP7	DPP7.i	SAP	Core	FALSE
3611-70	P42892	P42892	ECE1	ECE1	SAP	Renal Epithelial	FALSE
3612-6	P54760	P54760.i	EPHB4	EPHB4.i	Non-SAP		FALSE
3613-62	O00602	O00602.2	FCN1	FCN1.2	SAP	PBMC	FALSE
3616-3	P15586	P15586	GNS	GNS	SAP	Core	FALSE
3617-80	Q04756	Q04756	HGFAC	HGFAC	Inconclusive		FALSE
3622-33	Q99538	Q99538	LGMN	LGMN	SAP		FALSE
3628-3	P36507	P36507	MAP2K2	MAP2K2	SAP		FALSE
3629-60	Q9Y5S2	Q9Y5S2	CDC42BPB	CDC42BPB	SAP	Core	FALSE
3630-27	Q8N126	Q8N126	CADM3	CADM3	SAP		FALSE
3633-70	Q14112	Q14112.1	NID2	NID2.1	Non-SAP		FALSE
3635-76	Q9NX40	Q9NX40.1	OCIAD1	OCIAD1.1	SAP		FALSE
3636-37	P78380	P78380	OLR1	OLR1	SAP		FALSE
3640-14	P30533	P30533	LRPAP1	LRPAP1	SAP	Core	FALSE
3642-4	Q9UIB8	Q9UIB8	CD84	CD84	SAP	PBMC	FALSE
3646-7	P42680	P42680.1	TEC	TEC.1	Non-SAP		FALSE
3651-50	P35968	P35968	KDR	KDR	Non-SAP		FALSE
3654-27	Q8N8U9	Q8N8U9.1	BMPER	BMPER.1	SAP	Preadipocyte	FALSE
3657-74	P63098	P63098.i	PPP3R1	PPP3R1.i	SAP		FALSE
3676-15	P11717	P11717.1	IGF2R	IGF2R.1	SAP		FALSE
3681-87	Q9P0G3	Q9P0G3.1	KLK14	KLK14.1	Non-SAP		FALSE
3707-12	P02768	P02768.i	ALB	ALB.i	SAP	Skeletal Myoblast	FALSE
3708-62	P01023	P01023	A2M	A2M	SAP	Osteoblast	FALSE
3710-49	P00747	P00747	PLG	PLG	SAP		FALSE
3719-2	P46527	P46527	CDKN1B	CDKN1B	SAP	Skeletal Myoblast	FALSE
3730-81	P43489	P43489	TNFRSF4	TNFRSF4	Non-SAP		FALSE
3761-4	P35354	P35354	PTGS2	PTGS2	Inconclusive		FALSE
3773-15	Q02763	Q02763	TEK	TEK	Non-SAP		FALSE
3795-6	Q13443	Q13443	ADAM9	ADAM9	Inconclusive		FALSE
3796-79	Q9BY76	Q9BY76	ANGPTL4	ANGPTL4	Non-SAP		FALSE
3797-1	P19022	P19022	CDH2	CDH2	Inconclusive		FALSE
3800-71	P12277	P12277	CKB	CKB	SAP	Core	FALSE
3803-10	P28325	P28325.1	CST5	CST5.1	Non-SAP		FALSE
3805-16	Q9NQ30	Q9NQ30	ESM1	ESM1	Non-SAP		FALSE
3806-55	P54756	P54756	EPHA5	EPHA5	Non-SAP		FALSE
3810-50	P09769	P09769	FGR	FGR	SAP	PBMC	FALSE
3813-3	P06241	P06241	FYN	FYN	SAP		FALSE
3817-18	Q04759	Q04759	PRKCQ	PRKCQ	Inconclusive		FALSE
3820-68	P49137	P49137	MAPKAPK2	MAPKAPK2	SAP	Osteoblast	FALSE
3822-54	Q16644	Q16644	MAPKAPK3	MAPKAPK3	SAP	Renal Epithelial	FALSE
3823-9	P42679	P42679	MATK	MATK	Non-SAP		FALSE
3825-18	P45983	P45983	MAPK8	MAPK8	Non-SAP		FALSE
3827-22	Q9NQU5	Q9NQU5	PAK6	PAK6	Inconclusive		FALSE
3828-54	Q9NRA1	Q9NRA1.1	PDGFC	PDGFC.1	Non-SAP		FALSE
3831-21	P60484	P60484	PTEN	PTEN	SAP	Osteoblast	FALSE
3835-11	O60603	O60603	TLR2	TLR2	SAP		FALSE
3836-51	P61960	P61960	UFM1	UFM1	SAP		FALSE
3839-60	O00170	O00170	AIP	AIP	Non-SAP		FALSE
3844-2	P62937	P62937	PPIA	PPIA	Inconclusive		FALSE
3845-51	Q9NP97	Q9NP97	DYNLRB1	DYNLRB1	SAP		FALSE
3847-56	O95571	O95571	ETHE1	ETHE1	SAP		FALSE
3848-14	P04406	P04406	GAPDH	GAPDH	SAP		FALSE
3852-19	P25685	P25685	DNAJB1	DNAJB1	SAP	Small Airway Epithelial	FALSE
3853-56	P40925	P40925	MDH1	MDH1	SAP		FALSE
3855-56	Q06830	Q06830	PRDX1	PRDX1	SAP		FALSE
3858-5	P24666	P24666	ACP1	ACP1	SAP		FALSE
3859-50	P25786	P25786	PSMA1	PSMA1	Inconclusive		FALSE
3860-7	P60900	P60900	PSMA6	PSMA6	SAP	Osteoblast	FALSE
3864-5	P62081	P62081	RPS7	RPS7	Non-SAP		FALSE
3865-53	O75582	O75582.i	RPS6KA5	RPS6KA5.i	Inconclusive		FALSE
3866-7	Q9Y3A5	Q9Y3A5	SBDS	SBDS	SAP		FALSE
3867-49	Q6UXD5	Q6UXD5	SEZ6L2	SEZ6L2	SAP		FALSE
3868-8	O43765	O43765	SGTA	SGTA	Inconclusive		FALSE
3872-2	P13693	P13693.1	TPT1	TPT1.1	Inconclusive		FALSE
3874-8	P68036	P68036	UBE2L3	UBE2L3	Non-SAP		FALSE
3875-62	Q99856	Q99856	ARID3A	ARID3A	Non-SAP		FALSE
3877-67	Q8N5S9	Q8N5S9.i	CAMKK1	CAMKK1.i	Non-SAP		FALSE
3879-50	Q16543	Q16543	CDC37	CDC37	SAP		FALSE
3881-49	P63167	P63167	DYNLL1	DYNLL1	Inconclusive		FALSE
3887-90	Q14974	Q14974	KPNB1	KPNB1	Non-SAP		FALSE
3888-8	Q9UK53	Q9UK53	ING1	ING1	Non-SAP		FALSE
3889-64	P20700	P20700	LMNB1	LMNB1	Non-SAP		FALSE
3890-8	P07195	P07195	LDHB	LDHB	Inconclusive		FALSE
3891-56	O95243	O95243	MBD4	MBD4	Non-SAP		FALSE
3893-64	Q13421	Q13421	MSLN	MSLN	SAP		FALSE
3894-15	Q9UJ70	Q9UJ70	NAGK	NAGK	SAP	Core	FALSE
3896-5	P18669	P18669	PGAM1	PGAM1	SAP		FALSE
3897-61	Q96GD0	Q96GD0	PDXP	PDXP	SAP		FALSE
3898-5	P51665	P51665	PSMD7	PSMD7	SAP	Astrocyte	FALSE
3902-21	P63208	P63208	SKP1	SKP1	SAP		FALSE
3903-49	O95219	O95219	SNX4	SNX4	SAP	Core	FALSE
3905-62	P61088	P61088	UBE2N	UBE2N	SAP	Small Airway Epithelial	FALSE
4122-12	Q08345	Q08345.1	DDR1	DDR1.1	SAP	Small Airway Epithelial	FALSE
4129-72	P00751	P00751	CFB	CFB	Non-SAP		FALSE
4131-72	P02751	P02751.3	FN1	FN1.3	SAP		FALSE
4132-27	P19883	P19883	FST	FST	Inconclusive		FALSE
4133-54	P10144	P10144.1	GZMB	GZMB.1	Non-SAP		FALSE
4134-4	Q99075	Q99075.i	HBEGF	HBEGF.i	Non-SAP		FALSE
4141-79	P02778	P02778	CXCL10	CXCL10	Non-SAP		FALSE
4148-49	Q13219	Q13219	PAPPA	PAPPA	Inconclusive		FALSE
4150-75	P00747	P00747.1	PLG	PLG.1	SAP		FALSE
4151-6	P00747	P00747.2	PLG	PLG.2	SAP		FALSE
4155-3	P24821	P24821.1	TNC	TNC.1	Inconclusive		FALSE
4156-74	P61812	P61812	TGFB2	TGFB2	SAP		FALSE
4157-2	P00734	P00734	F2	F2	SAP		FALSE
4158-54	P00749	P00749	PLAU	PLAU	Inconclusive		FALSE
4159-130	P08603	P08603	CFH	CFH	Inconclusive		FALSE
4160-49	P08253	P08253	MMP2	MMP2	SAP	Preadipocyte	FALSE
4162-54	P02787	P02787	TF	TF	Inconclusive		FALSE
4184-43	Q13542	Q13542.1	EIF4EBP2	EIF4EBP2.1	SAP	Renal Epithelial	FALSE
4187-49	P52209	P52209	PGD	PGD	SAP		FALSE
4188-1	O43488	O43488	AKR7A2	AKR7A2	SAP	Core	FALSE
4192-10	P14550	P14550	AKR1A1	AKR1A1	SAP	Core	FALSE
4194-26	Q92688	Q92688	ANP32B	ANP32B	Non-SAP		FALSE
4203-50	P23528	P23528	CFL1	CFL1	SAP	Astrocyte	FALSE
4209-60	Q9NP79	Q9NP79	VTA1	VTA1	SAP		FALSE
4212-5	Q9UBC2	Q9UBC2	EPS15L1	EPS15L1	SAP		FALSE
4217-49	Q99714	Q99714	HSD17B10	HSD17B10	SAP	Core	FALSE
4220-39	P16591	P16591	FER	FER	SAP		FALSE
4224-7	O60506	O60506	SYNCRIP	SYNCRIP	Non-SAP		FALSE
4230-1	P78344	P78344	EIF4G2	EIF4G2	Non-SAP		FALSE
4232-19	P08069	P08069	IGF1R	IGF1R	SAP		FALSE
4234-8	Q01638	Q01638	IL1RL1	IL1RL1	Non-SAP		FALSE
4237-70	Q9UIC8	Q9UIC8	LCMT1	LCMT1	SAP		FALSE
4240-31	P14618	P14618	PKM2	PKM	SAP		FALSE
4246-40	P32004	P32004	L1CAM	L1CAM	Inconclusive		FALSE
4249-64	P22392	P22392	NME2	NME2	SAP		FALSE
4250-23	Q9UNZ2	Q9UNZ2	NSFL1C	NSFL1C	SAP	Renal Epithelial	FALSE
4254-6	Q8IVD9	Q8IVD9	NUDCD3	NUDCD3	SAP	Vascular Smooth Muscle	FALSE
4258-15	Q9UQ80	Q9UQ80	PA2G4	PA2G4	Non-SAP		FALSE
4267-81	O00541	O00541	PES1	PES1	Non-SAP		FALSE
4271-75	Q99471	Q99471	PFDN5	PFDN5	Non-SAP		FALSE
4272-46	P06744	P06744	GPI	GPI	SAP		FALSE
4276-10	P30086	P30086	PEBP1	PEBP1	SAP		FALSE
4278-14	P07237	P07237.1	P4HB	P4HB.1	SAP	Core	FALSE
4280-47	P25787	P25787	PSMA2	PSMA2	SAP	Astrocyte	FALSE
4282-3	P62826	P62826	RAN	RAN	Non-SAP		FALSE
4284-18	Q14498	Q14498	RBM39	RBM39	Non-SAP		FALSE
4292-5	P54920	P54920	NAPA	NAPA	SAP		FALSE
4294-16	Q9NYA1	Q9NYA1	SPHK1	SPHK1	Inconclusive		FALSE
4297-62	Q9HCB6	Q9HCB6	SPON1	SPON1	Non-SAP		FALSE
4301-58	P04183	P04183	TK1	TK1	Non-SAP		FALSE
4304-18	Q8N3X6	Q8N3X6	LCORL	LCORL	Non-SAP		FALSE
4306-4	P29401	P29401	TKT	TKT	SAP		FALSE
4309-59	P60174	P60174	TPI1	TPI1	SAP		FALSE
4314-12	Q9H773	Q9H773	DCTPP1	DCTPP1	Non-SAP		FALSE
4318-12	P29350	P29350	PTPN6	PTPN6	Non-SAP		FALSE
4336-2	P0DJI8	P0DJI8.1	SAA1	SAA1.1	Non-SAP		FALSE
4342-10	P05362	P05362	ICAM1	ICAM1	SAP		FALSE
4355-13	Q9UIK4	Q9UIK4	DAPK2	DAPK2	Non-SAP		FALSE
4374-45	Q99988	Q99988	GDF15	GDF15	SAP		TRUE
4413-3	P03973	P03973	SLPI	SLPI	Non-SAP		FALSE
4420-7	O43184	O43184	ADAM12	ADAM12	Non-SAP		FALSE
4423-77	Q07817	Q07817	BCL2L1	BCL2L1	SAP		FALSE
4429-51	Q9GZX3	Q9GZX3	CHST6	CHST6	Non-SAP		FALSE
4435-66	Q6UWV6	Q6UWV6	ENPP7	ENPP7	Non-SAP		FALSE
4436-1	O75355	O75355	ENTPD3	ENTPD3	SAP	Renal Epithelial	FALSE
4437-56	O75356	O75356	ENTPD5	ENTPD5	SAP		FALSE
4449-67	O60565	O60565.i	GREM1	GREM1.i	Inconclusive		FALSE
4450-26	Q99729	Q99729	HNRNPAB	HNRNPAB	Non-SAP		FALSE
4455-89	Q08431	Q08431	MFGE8	MFGE8	SAP		FALSE
4460-8	O15530	O15530	PDPK1	PDPK1	SAP		FALSE
4468-21	Q9NRA0	Q9NRA0	SPHK2	SPHK2	SAP	Skeletal Myoblast	FALSE
4472-5	P07951	P07951	TPM2	TPM2	SAP		FALSE
4474-19	P62979	P62979.1	RPS27A	RPS27A.1	Non-SAP		FALSE
4476-22	P43403	P43403.1	ZAP70	ZAP70.1	Inconclusive		FALSE
4479-14	P05155	P05155.1	SERPING1	SERPING1.1	SAP	Vascular Smooth Muscle	FALSE
4480-59	P01024	P01024.3	C3	C3.3	Inconclusive		FALSE
4487-1	P21781	P21781.1	FGF7	FGF7.1	Non-SAP		FALSE
4493-92	P20809	P20809	IL11	IL11	Non-SAP		FALSE
4495-33	P01042	P01042.i	KNG1	KNG1.i	Non-SAP		FALSE
4500-50	Q9Y240	Q9Y240.1	CLEC11A	CLEC11A.1	Inconclusive		FALSE
4534-10	Q9GZN4	Q9GZN4	PRSS22	PRSS22	SAP	Small Airway Epithelial	FALSE
4535-50	Q10588	Q10588	BST1	BST1	SAP		FALSE
4540-11	P45973	P45973	CBX5	CBX5	Non-SAP		FALSE
4542-24	P10909	P10909	CLU	CLU	SAP		FALSE
4544-4	P02775	P02775.3	PPBP	PPBP.3	SAP	PBMC	FALSE
4545-53	Q96DA6	Q96DA6	DNAJC19	DNAJC19	SAP	Osteoblast	FALSE
4546-27	Q9UHX3	Q9UHX3	ADGRE2	ADGRE2	Non-SAP		FALSE
4553-65	Q7Z4V5	Q7Z4V5	HDGFRP2	HDGFL2	Inconclusive		FALSE
4559-64	Q16719	Q16719	KYNU	KYNU	SAP		FALSE
4563-61	P19174	P19174	PLCG1	PLCG1	SAP		FALSE
4564-2	O60486	O60486	PLXNC1	PLXNC1	SAP	PBMC	FALSE
4567-82	O60880	O60880	SH2D1A	SH2D1A	Non-SAP		FALSE
4673-13	P05231	P05231.1	IL6	IL6.1	Non-SAP		FALSE
4693-72	P31937	P31937	HIBADH	HIBADH	SAP		FALSE
4706-17	P11171	P11171	EPB41	EPB41	SAP	Small Airway Epithelial	FALSE
4712-28	P05090	P05090	APOD	APOD	Non-SAP		FALSE
4718-5	P23284	P23284	PPIB	PPIB	SAP		FALSE
4719-58	P30101	P30101	PDIA3	PDIA3	SAP		FALSE
4763-31	P43652	P43652.1	AFM	AFM.1	Non-SAP		FALSE
4771-10	Q92484	Q92484.1	SMPDL3A	SMPDL3A.1	SAP		FALSE
4774-62	Q9H098	Q9H098.i	FAM107B	FAM107B.i	SAP	Renal Epithelial	FALSE
4775-34	P06396	P06396.1	GSN	GSN.1	SAP	Core	FALSE
4786-58	P30085	P30085.i	CMPK1	CMPK1.i	SAP	Core	FALSE
4807-13	P27658	P27658	COL8A1	COL8A1	SAP		FALSE
4811-33	Q14624	Q14624	ITIH4	ITIH4	Inconclusive		FALSE
4815-25	O95881	O95881.1	TXNDC12	TXNDC12.1	SAP		FALSE
4829-43	P31947	P31947	SFN	SFN	SAP	Small Airway Epithelial	FALSE
4831-4	P14151	P14151	SELL	SELL	Non-SAP		FALSE
4832-75	O00220	O00220	TNFRSF10A	TNFRSF10A	SAP	Renal Epithelial	FALSE
4834-61	P29317	P29317	EPHA2	EPHA2	SAP		FALSE
4851-25	P01583	P01583	IL1A	IL1A	Non-SAP		FALSE
4859-6	P36894	P36894	BMPR1A	BMPR1A	Non-SAP		FALSE
4862-63	Q13873	Q13873	BMPR2	BMPR2	Non-SAP		FALSE
4876-32	P00740	P00740	F9	F9	SAP	PBMC	FALSE
4878-3	P00742	P00742.1	F10	F10.1	Inconclusive		FALSE
4889-82	O00755	O00755	WNT7A	WNT7A	Inconclusive		FALSE
4900-8	P01024	P01024.4	C3	C3.4	Inconclusive		FALSE
4904-7	P42575	P42575	CASP2	CASP2	Non-SAP		FALSE
4905-63	Q14019	Q14019	COTL1	COTL1	SAP		FALSE
4906-35	P12259	P12259	F5	F5	SAP	PBMC	FALSE
4908-6	P17813	P17813	ENG	ENG	SAP	PBMC	FALSE
4909-68	O00214	O00214	LGALS8	LGALS8	Inconclusive		FALSE
4911-49	P09211	P09211.1	GSTP1	GSTP1.1	SAP	Core	FALSE
4912-17	P17174	P17174	GOT1	GOT1	SAP	Preadipocyte	FALSE
4916-2	P01880	P01880	IGHD IGK@ IGL@	IGHD	Non-SAP		FALSE
4920-10	P61626	P61626	LYZ	LYZ	SAP	PBMC	FALSE
4924-32	P03956	P03956	MMP1	MMP1	Inconclusive		FALSE
4930-21	P52823	P52823	STC1	STC1	Inconclusive		FALSE
4931-59	P13726	P13726	F3	F3	Non-SAP		FALSE
4957-1	P08865	P08865.i	RPSA	RPSA.i	Non-SAP		FALSE
4959-2	O95994	O95994	AGR2	AGR2	Non-SAP		FALSE
4960-72	P04083	P04083	ANXA1	ANXA1	SAP	Core	FALSE
4961-17	P07355	P07355.1	ANXA2	ANXA2.1	SAP	Core	FALSE
4963-19	P56211	P56211	ARPP19	ARPP19	Inconclusive		FALSE
4964-67	Q9NZ08	Q9NZ08	ERAP1	ERAP1	SAP		FALSE
4965-27	P06576	P06576	ATP5B	ATP5F1B	SAP		FALSE
4967-1	Q07021	Q07021	C1QBP	C1QBP	Inconclusive		FALSE
4968-50	P40121	P40121	CAPG	CAPG	SAP		FALSE
4970-55	P00918	P00918	CA2	CA2	SAP	Small Airway Epithelial	FALSE
4971-1	Q9UBR2	Q9UBR2	CTSZ	CTSZ	SAP		FALSE
4973-18	Q13489	Q13489	BIRC3	BIRC3	Inconclusive		FALSE
4976-57	P46108	P46108	CRK	CRK	SAP	Small Airway Epithelial	FALSE
4978-54	Q9UJU6	Q9UJU6	DBNL	DBNL	SAP		FALSE
4979-34	Q07507	Q07507	DPT	DPT	Non-SAP		FALSE
4981-6	Q14574	Q14574	DSC3	DSC3	Inconclusive		FALSE
4983-6	P30040	P30040.1	ERP29	ERP29.1	SAP		FALSE
4984-83	P10768	P10768	ESD	ESD	SAP		FALSE
4985-11	Q01469	Q01469	FABP5	FABP5	SAP		FALSE
4986-59	Q05397	Q05397	PTK2	PTK2	SAP		FALSE
4989-7	P02679	P02679	FGG	FGG	Non-SAP		FALSE
4990-87	P07359	P07359	GP1BA	GP1BA	Inconclusive		FALSE
4992-49	P28799	P28799	GRN	GRN	SAP	Core	FALSE
4994-178	P61978	P61978.i	HNRNPK	HNRNPK.i	Non-SAP		FALSE
4997-19	P38919	P38919	EIF4A3	EIF4A3	Non-SAP		FALSE
4998-50	O60674	O60674.i	JAK2	JAK2.i	Non-SAP		FALSE
5000-52	Q08380	Q08380	LGALS3BP	LGALS3BP	SAP		FALSE
5002-76	P50281	P50281	MMP14	MMP14	SAP	PBMC	FALSE
5004-69	Q15759	Q15759	MAPK11	MAPK11	SAP		FALSE
5005-4	P53778	P53778	MAPK12	MAPK12	SAP		FALSE
5006-71	O15264	O15264	MAPK13	MAPK13	SAP	Renal Epithelial	FALSE
5007-1	Q16539	Q16539	MAPK14	MAPK14	SAP	PBMC	FALSE
5008-51	P04179	P04179	SOD2	SOD2	SAP	Core	FALSE
5009-11	P26038	P26038	MSN	MSN	SAP	Vascular Smooth Muscle	FALSE
5011-11	P43490	P43490	NAMPT	NAMPT	SAP		FALSE
5012-67	P00568	P00568	AK1	AK1	SAP		FALSE
5013-2	O00299	O00299	CLIC1	CLIC1	SAP		FALSE
5014-49	P16333	P16333	NCK1	NCK1	SAP		FALSE
5016-61	Q99497	Q99497.i	PARK7	PARK7.i	SAP		FALSE
5017-19	P30044	P30044	PRDX5	PRDX5	SAP	Core	FALSE
5018-68	P30041	P30041	PRDX6	PRDX6	SAP		FALSE
5019-16	P09936	P09936	UCHL1	UCHL1	SAP		FALSE
5020-50	P00558	P00558	PGK1	PGK1	SAP		FALSE
5021-13	Q15181	Q15181	PPA1	PPA1	SAP		FALSE
5023-23	P30566	P30566	ADSL	ADSL	Non-SAP		FALSE
5024-67	P06400	P06400	RB1	RB1	Inconclusive		FALSE
5026-66	P23396	P23396	RPS3	RPS3	Non-SAP		FALSE
5028-59	Q86VB7	Q86VB7	CD163	CD163	Non-SAP		FALSE
5029-3	Q12884	Q12884	FAP	FAP	SAP		FALSE
5030-52	Q8IXJ6	Q8IXJ6.1	SIRT2	SIRT2.1	SAP		FALSE
5031-10	Q13813	Q13813	SPTAN1	SPTAN1	SAP		FALSE
5032-64	Q08945	Q08945	SSRP1	SSRP1	Non-SAP		FALSE
5033-27	P09493	P09493	TPM1	TPM1	SAP		FALSE
5035-7	P04818	P04818	TYMS	TYMS	Non-SAP		FALSE
5060-62	Q9NZQ7	Q9NZQ7	CD274	CD274	Inconclusive		FALSE
5061-27	O75144	O75144	ICOSLG	ICOSLG	Inconclusive		FALSE
5062-60	Q15762	Q15762	CD226	CD226	Inconclusive		FALSE
5069-9	P08174	P08174	CD55	CD55	Non-SAP		FALSE
5076-53	Q5JZY3	Q5JZY3	EPHA10	EPHA10	Non-SAP		FALSE
5077-28	P29323	P29323.i	EPHB2	EPHB2.i	Non-SAP		FALSE
5080-131	Q14956	Q14956	GPNMB	GPNMB	SAP	PBMC	FALSE
5089-11	P16871	P16871	IL7R	IL7R	Non-SAP		FALSE
5090-49	Q8NHL6	Q8NHL6	LILRB1	LILRB1	Inconclusive		FALSE
5091-28	Q8N423	Q8N423	LILRB2	LILRB2	SAP	PBMC	FALSE
5092-51	P78504	P78504	JAG1	JAG1	Inconclusive		FALSE
5100-53	Q14108	Q14108	SCARB2	SCARB2	SAP	Core	FALSE
5102-55	Q29980	Q29980	MICB	MICB	Non-SAP		FALSE
5103-30	Q8TD46	Q8TD46.1	CD200R1	CD200R1.1	Non-SAP		FALSE
5106-52	Q04721	Q04721.1	NOTCH2	NOTCH2.1	SAP	Astrocyte	FALSE
5107-7	P46531	P46531	NOTCH1	NOTCH1	SAP		FALSE
5108-72	Q9UM47	Q9UM47	NOTCH3	NOTCH3	SAP		FALSE
5109-24	Q92823	Q92823	NRCAM	NRCAM	SAP		FALSE
5112-73	P41217	P41217	CD200	CD200	Inconclusive		FALSE
5121-3	Q9H3T3	Q9H3T3	SEMA6B	SEMA6B	Non-SAP		FALSE
5124-69	Q9UMF0	Q9UMF0.1	ICAM5	ICAM5.1	SAP	Vascular Smooth Muscle	TRUE
5128-53	Q96DU3	Q96DU3	SLAMF6	SLAMF6	Non-SAP		FALSE
5129-12	Q14162	Q14162	SCARF1	SCARF1	Non-SAP		FALSE
5130-67	Q96GP6	Q96GP6.i	SCARF2	SCARF2.i	Non-SAP		FALSE
5133-17	P37173	P37173	TGFBR2	TGFBR2	Inconclusive		FALSE
5134-52	Q8TDQ0	Q8TDQ0.1	HAVCR2	HAVCR2.1	SAP	PBMC	FALSE
5138-50	Q9NP84	Q9NP84	TNFRSF12A	TNFRSF12A	Non-SAP		FALSE
5178-5	Q13946	Q13946	PDE7A	PDE7A	Inconclusive		FALSE
5193-51	P01116	P01116.1	KRAS	KRAS.1	Inconclusive		FALSE
5196-7	P30419	P30419.1	NMT1	NMT1.1	SAP	Skeletal Myoblast	FALSE
5202-4	Q08752	Q08752	PPID	PPID	Non-SAP		FALSE
5204-13	P61289	P61289	PSME3	PSME3	Non-SAP		FALSE
5227-60	Q15118	Q15118	PDK1	PDK1	SAP	Osteoblast	FALSE
5228-25	Q02241	Q02241	KIF23	KIF23	Non-SAP		FALSE
5229-90	P20839	P20839	IMPDH1	IMPDH1	Inconclusive		FALSE
5230-99	P04035	P04035	HMGCR	HMGCR	Non-SAP		FALSE
5238-26	Q9UNP9	Q9UNP9	PPIE	PPIE	Non-SAP		FALSE
5242-37	P45985	P45985	MAP2K4	MAP2K4	SAP		FALSE
5244-12	P45984	P45984.i	MAPK9	MAPK9.i	Inconclusive		FALSE
5248-68	P30405	P30405	PPIF	PPIF	SAP	Renal Epithelial	FALSE
5249-31	O94768	O94768	STK17B	STK17B	Non-SAP		FALSE
5250-53	P12268	P12268	IMPDH2	IMPDH2	Non-SAP		FALSE
5255-22	Q08499	Q08499	PDE4D	PDE4D	SAP	Small Airway Epithelial	FALSE
5256-86	O76074	O76074.1	PDE5A	PDE5A.1	SAP	Renal Epithelial	FALSE
5260-80	P29597	P29597	TYK2	TYK2	Non-SAP		FALSE
5261-13	P42684	P42684.1	ABL2	ABL2.1	Non-SAP		FALSE
5262-57	O75815	O75815.1	BCAR3	BCAR3.1	Inconclusive		FALSE
5264-65	P27797	P27797	CALR	CALR	SAP		FALSE
5265-12	O75791	O75791.1	GRAP2	GRAP2.1	Non-SAP		FALSE
5271-5	P60763	P60763.i	RAC3	RAC3.i	SAP	Renal Epithelial	FALSE
5272-55	P29353	P29353.1	SHC1	SHC1.1	SAP		FALSE
5275-28	P15498	P15498	VAV1	VAV1	Inconclusive		FALSE
5307-12	P00740	P00740.1	F9	F9.1	SAP	PBMC	FALSE
5312-49	P02649	P02649.3	APOE	APOE.3	SAP		FALSE
5316-54	P00734	P00734.1	F2	F2.1	SAP		FALSE
5328-33	P00533	P00533.i	EGFR	EGFR.i	Inconclusive		FALSE
5335-73	P08133	P08133	ANXA6	ANXA6	SAP		FALSE
5339-49	P06702	P06702	S100A9	S100A9	SAP		FALSE
5340-24	Q92851	Q92851.2	CASP10	CASP10.2	SAP	PBMC	FALSE
5345-51	Q8WWK9	Q8WWK9	CKAP2	CKAP2	Non-SAP		FALSE
5346-24	Q99829	Q99829.1	CPNE1	CPNE1.1	SAP	Osteoblast	FALSE
5347-59	P14635	P14635	CCNB1	CCNB1	Non-SAP		FALSE
5350-14	Q9Y625	Q9Y625	GPC6	GPC6	Non-SAP		FALSE
5351-52	P22626	P22626	HNRNPA2B1	HNRNPA2B1	Non-SAP		FALSE
5352-11	Q92956	Q92956.2	TNFRSF14	TNFRSF14.2	Non-SAP		FALSE
5354-11	P05783	P05783	KRT18	KRT18	SAP	Vascular Smooth Muscle	FALSE
5356-2	P14174	P14174	MIF	MIF	SAP	Skeletal Myoblast	FALSE
5360-9	P31751	P31751.1	AKT2	AKT2.1	Inconclusive		FALSE
5364-7	Q01105	Q01105	SET	SET	Non-SAP		FALSE
5384-67	Q92994	Q92994.1	BRF1	BRF1.1	Non-SAP		FALSE
5392-73	P25445	P25445	FAS	FAS	SAP		FALSE
5404-53	O75509	O75509	TNFRSF21	TNFRSF21	Non-SAP		FALSE
5412-53	P26842	P26842	CD27	CD27	Non-SAP		FALSE
5430-66	P78324	P78324	SIRPA	SIRPA	Inconclusive		FALSE
5437-63	P05413	P05413.1	FABP3	FABP3.1	SAP	PBMC	TRUE
5451-1	Q13740	Q13740	ALCAM	ALCAM	Inconclusive		FALSE
5457-5	Q5KU26	Q5KU26	COLEC12	COLEC12	Non-SAP		FALSE
5464-52	P62993	P62993	GRB2	GRB2	SAP		FALSE
5467-15	P08238	P08238	HSP90AB1	HSP90AB1	Non-SAP		FALSE
5470-69	Q15648	Q15648.i	MED1	MED1.i	Non-SAP		FALSE
5475-10	P05771	P05771	PRKCB	PRKCB	Inconclusive		FALSE
5480-49	P13501	P13501.1	CCL5	CCL5.1	Inconclusive		FALSE
5481-16	P20936	P20936	RASA1	RASA1	SAP		FALSE
5482-61	P02753	P02753.i	RBP4	RBP4.i	Inconclusive		FALSE
5484-63	P61247	P61247	RPS3A	RPS3A	Non-SAP		FALSE
5486-73	P13598	P13598.1	ICAM2	ICAM2.1	Inconclusive		FALSE
5487-7	Q9NQ25	Q9NQ25	SLAMF7	SLAMF7	Non-SAP		FALSE
5488-74	P12931	P12931.1	SRC	SRC.1	SAP		FALSE
5489-18	P31948	P31948	STIP1	STIP1	Non-SAP		FALSE
5490-53	Q08629	Q08629.1	SPOCK1	SPOCK1.1	SAP		FALSE
5491-12	Q92563	Q92563	SPOCK2	SPOCK2	Non-SAP		FALSE
5494-52	P62306	P62306	SNRPF	SNRPF	Non-SAP		FALSE
5508-62	P07339	P07339	CTSD	CTSD	SAP	Core	FALSE
5509-7	P01133	P01133.1	EGF	EGF.1	Non-SAP		FALSE
5526-53	Q9Y5U5	Q9Y5U5.1	TNFRSF18	TNFRSF18.1	Non-SAP		FALSE
5532-53	P11362	P11362	FGFR1	FGFR1	Non-SAP		FALSE
5534-49	O14763	O14763	TNFRSF10B	TNFRSF10B	SAP	Preadipocyte	FALSE
5542-22	O14786	O14786.1	NRP1	NRP1.1	SAP	PBMC	FALSE
5792-8	P02771	P02771	AFP	AFP	SAP	Skeletal Myoblast	FALSE
5798-3	P55957	P55957	BID	BID	SAP		FALSE
5803-24	P01024	P01024.5	C3	C3.5	Inconclusive		FALSE
5807-77	P32970	P32970	CD70	CD70	Non-SAP		FALSE
5825-49	P15260	P15260	IFNGR1	IFNGR1	SAP	Small Airway Epithelial	FALSE
5843-60	Q96KQ7	Q96KQ7	EHMT2	EHMT2	Non-SAP		FALSE
5854-60	P10636	P10636	MAPT	MAPT	Inconclusive		FALSE
5858-6	P63104	P63104	YWHAZ	YWHAZ	SAP	Small Airway Epithelial	FALSE
5861-78	P46952	P46952	HAAO	HAAO	Inconclusive		FALSE
5864-10	P04075	P04075	ALDOA	ALDOA	SAP		FALSE
5870-23	Q92934	Q92934	BAD	BAD	SAP	Renal Epithelial	FALSE
5879-51	Q13561	Q13561	DCTN2	DCTN2	SAP	Osteoblast	FALSE
5882-34	P24534	P24534	EEF1B2	EEF1B2	SAP		FALSE
5885-55	Q15056	Q15056	EIF4H	EIF4H	SAP	Renal Epithelial	FALSE
5888-29	P63241	P63241	EIF5A	EIF5A	Non-SAP		FALSE
5900-11	P49773	P49773	HINT1	HINT1	SAP		FALSE
5903-91	P11142	P11142	HSPA8	HSPA8	Inconclusive		FALSE
5909-51	P15531	P15531	NME1	NME1	Inconclusive		FALSE
5915-58	P50542	P50542	PEX5	PEX5	SAP	Small Airway Epithelial	FALSE
5918-5	Q06323	Q06323	PSME1	PSME1	SAP		FALSE
5921-58	P31151	P31151.i	S100A7	S100A7.i	SAP	Small Airway Epithelial	FALSE
6151-18	P46734	P46734	MAP2K3	MAP2K3	SAP		FALSE
6152-111	P04637	P04637.i	TP53	TP53.i	SAP	PBMC	FALSE
6653-58	Q08722	Q08722	CD47	CD47	SAP		FALSE
7624-19	Q01484	Q01484	ANK2	ANK2	SAP		FALSE
7625-27	P27348	P27348	YWHAQ	YWHAQ	SAP	Renal Epithelial	FALSE
7628-40	Q96HD1	Q96HD1	CRELD1	CRELD1	SAP		FALSE
7638-30	Q12907	Q12907	LMAN2	LMAN2	SAP		FALSE
7640-29	Q9NZR2	Q9NZR2.i	LRP1B	LRP1B.i	Non-SAP		FALSE
7660-21	P67936	P67936	TPM4	TPM4	SAP	Coronary Artery Endothelial	FALSE
8458-111	P37840	P37840	SNCA	SNCA	SAP		FALSE
8459-10	P22004	P22004.1	BMP6	BMP6.1	Non-SAP		FALSE
8463-2	P08294	P08294.1	SOD3	SOD3.1	Inconclusive		FALSE
8465-52	P09668	P09668	CTSH	CTSH	SAP	Renal Epithelial	FALSE
8469-41	P18065	P18065.2	IGFBP2	IGFBP2.2	SAP	Small Airway Epithelial	FALSE
8470-213	O60930	O60930	RNASEH1	RNASEH1	Non-SAP		FALSE
8474-6	Q01973	Q01973.1	ROR1	ROR1.1	SAP		FALSE
8480-29	Q12805	Q12805	EFEMP1	EFEMP1	Inconclusive		FALSE
8485-7	Q14145	Q14145.1	KEAP1	KEAP1.1	SAP	Small Airway Epithelial	FALSE
9169-14	P55854	P55854.1	SUMO3	SUMO3.1	Non-SAP		FALSE
9173-21	P36871	P36871	PGM1	PGM1	SAP		FALSE
9176-3	P15941	P15941.2	MUC1	MUC1.2	Non-SAP		FALSE
9178-30	Q02297	Q02297.1	NRG1	NRG1.1	Non-SAP		FALSE
9182-3	Q07954	Q07954.2	LRP1	LRP1.2	SAP		FALSE
9187-2	P05114	P05114	HMGN1	HMGN1	Non-SAP		FALSE
9190-7	P08962	P08962	CD63	CD63	Inconclusive		FALSE
9196-8	P47929	P47929	LGALS7	LGALS7	Non-SAP		FALSE
9197-4	O00182	O00182	LGALS9	LGALS9	SAP	PBMC	FALSE
9199-6	P60604	P60604	UBE2G2	UBE2G2	SAP		FALSE
9201-13	P37802	P37802.1	TAGLN2	TAGLN2.1	SAP	Renal Epithelial	FALSE
9202-309	P48047	P48047	ATP5O	ATP5PO	SAP		FALSE
9207-60	O95825	O95825	CRYZL1	CRYZL1	SAP		FALSE
9211-19	P36955	P36955.1	SERPINF1	SERPINF1.1	Inconclusive		FALSE
9212-22	Q9UBX1	Q9UBX1.1	CTSF	CTSF.1	Inconclusive		FALSE
9213-24	O95954	O95954	FTCD	FTCD	Non-SAP		FALSE
9215-117	Q9UHP3	Q9UHP3	USP25	USP25	Non-SAP		FALSE
9216-100	O15031	O15031.1	PLXNB2	PLXNB2.1	SAP		FALSE
