## Supplementary Table 7 for "Circulating Cell Type Senescence Signatures Reveal High-Resolution Health Status and Trajectories in Human Longitudinal Studies"

### Sheet: Table S4 - SAP Non-SAP Shapiro 
Supplemental Table 7: Shapiro Wilk of Distribution Differences, T-Tests Comparing SAP and Non-SAP Trait Prediction by Age Group
BLSA All Ages
	Shapiro-Wilk W	Shapiro-Wilk P-value	T-Test Mean Difference	T-Test P-value
Age	0.9372	0.5223	0.183723	3.59e-07
Walking Pace	0.939282	0.545054	0.133277	2.82e-05
Diabetes	0.953776	0.713243	0.0686525	0.0125171
Grip Weakness	0.865977	0.0897099	0.0180321	0.241461
Hypertension	0.958529	0.768979	0.0536268	0.00132993
Kidney Disease	0.887838	0.160308	0.027316	0.0426745
BLSA Ages 65+
	Shapiro-Wilk W	Shapiro-Wilk P-value	T-Test Mean Difference	T-Test P-value
Age	0.843648	0.0487908	0.233651	5.39372e-06
Walking Pace	0.908495	0.270814	0.00988996	0.781814
Diabetes	0.92145	0.369206	0.09332	0.00179936
Grip Weakness	0.898752	0.212281	-0.033686	0.338407
Hypertension	0.956029	0.739825	0.0555011	0.00912205
Kidney Disease	0.98403	0.983061	0.0259752	0.0312224
BLSA Ages <=64
	Shapiro-Wilk W	Shapiro-Wilk P-value	T-Test Mean Difference	T-Test P-value
Age	0.92789	0.427459	0.167656	0.000496429
Walking Pace	0.944197	0.600584	-0.0393087	0.360617
Diabetes	0.946729	0.629998	0.109415	0.0170653
Grip Weakness	NA	NA	NA	NA
Hypertension	0.904151	0.243177	0.0235023	0.436281
Kidney Disease	NA	NA	NA	NA
BLSA Nested Cross Vaidation All Ages
	Shapiro-Wilk W	Shapiro-Wilk P-value	T-Test Mean Difference	T-Test P-value
Age	0.88851	0.163139	0.13929	2.27501e-06
Walking Pace	0.872046	0.105602	-0.0435433	0.114781
Diabetes	0.890913	0.173634	0.104688	0.00407585
Grip Weakness	0.985947	0.989032	0.0103108	0.534494
Hypertension	0.896935	0.202693	0.0545843	0.0432038
Kidney Disease	0.963933	0.829619	0.0191798	0.368744
InCHIANTI All Ages
	Shapiro-Wilk W	Shapiro-Wilk P-value	T-Test Mean Difference	T-Test P-value
Age	0.944417	0.60312	0.212006	0.000147043
Walking Pace	0.878032	0.123867	0.0885765	0.00329208
Diabetes	0.920702	0.362848	0.00423236	0.908822
Hypertension	0.937674	0.527428	0.0191951	0.380509
Kidney Disease	0.965555	0.84685	0.131002	0.000898265
InCHIANTI Ages 65+
	Shapiro-Wilk W	Shapiro-Wilk P-value	T-Test Mean Difference	T-Test P-value
Age	0.955343	0.73175	0.153621	5.61372e-05
Walking Pace	0.932004	0.467894	0.0101794	0.55606
Diabetes	0.897259	0.20437	0.108724	0.0263522
Hypertension	0.937431	0.524793	0.0118766	0.705309
Kidney Disease	0.887957	0.160806	0.024918	0.352289
InCHIANTI Ages <=64
	Shapiro-Wilk W	Shapiro-Wilk P-value	T-Test Mean Difference	T-Test P-value
Age	0.910595	0.285101	0.0706379	0.17813
Walking Pace	0.920258	0.359108	0.026337	0.703327
Hypertension	0.940334	0.556739	0.130299	0.0273705
Kidney Disease	0.841817	0.0463918	0.103095	0.0992005
InCHIANTI Nested Cross Vaidation All Ages
	Shapiro-Wilk W	Shapiro-Wilk P-value	T-Test Mean Difference	T-Test P-value
Age	0.936702	0.516932	0.0673792	0.203575
Walking Pace	0.986149	0.989571	-0.000433348	0.98645
Diabetes	0.883529	0.143215	0.0464181	0.106555
Hypertension	0.965968	0.851157	0.0601505	0.000136726
Kidney Disease	0.88538	0.150341	0.113189	2.50164e-05
