## Supplementary Table 11 for "Circulating Cell Type Senescence Signatures Reveal High-Resolution Health Status and Trajectories in Human Longitudinal Studies"

### Sheet: Sheet1
Supplemental Table 11: The top 25 selected features via elastic net modeling by cell type, trait, and study.
Type	Trait	Study	Composite	Features
SAP	age	BLSA	TRUE	Q99988/Q76M96/Q01995.1/Q14392/P00750/Q9Y3C4/Q9UBP4.1/P78560/Q96GG9/P53365/Q9UM47/P61769.1/Q4LDE5/O15031.1/Q01995/Q13938/Q09328/Q53GG5/Q12860/P07686/P18065/P25445.3/P61769/P43121/Q99439
Non-SAP	age	BLSA	TRUE	Q96GP6/Q96DX5/O94813/Q9BRK3/Q9HCB6.1/P28325.1/P48960/Q15506/Q92854/Q07507/Q9H1K6/Q99941/Q8TAT2/P03973/P08476.2/Q9HCU0/P06213/Q9P121.1/P19438/P00746.1/Q8N257/Q08493/P15090/Q86UW7/Q9BQG2
SAP	Walking Pace	BLSA	TRUE	P05413.1/Q4LDE5.1/P22692/P52943/O60568/Q76M96/P09237/Q4LDE5/Q96S19/P14649/P14649.1/Q8WUY8/Q9NWT6/P17931/Q12907/Q9NQX5/Q99497.2/Q5JVS0/Q92823/P39060/P17693/P05161/Q16666.1/P47224/P54802
Non-SAP	Walking Pace	BLSA	TRUE	P15090/Q96DX5/P20062.1/P54652/P08493/Q96GP6/Q13822/P08476.2/Q53H47/Q06828/P61758/Q99986/Q14520/Q8WZ75/P29323/Q92956.2/P15090.1/Q9BSE4/Q5T7V8/P63173/P16150/P09661/P06729/Q16514/Q86VB7
SAP	Grip Weakness	BLSA	TRUE	Q76M96/P49755/Q01995.1/P61769.1/Q9ULZ3/P01034/P08670/P30040.1/Q99988/Q4LDE5/Q15493/Q96HD1/Q08629/Q10567/Q13561/O14763.2/P40121/P14384/P22897/Q9UI15/P18859/P49419
SAP	Hypertension	BLSA	TRUE	P12821/P05413.1/P16930/Q99988/Q14914.1/Q96CG8/O14786.1/Q8IYB1/O14773/Q01415/P78314/P02786/P09668.1/P08195.1/Q53GG5/O95816/P09237/Q96KN1/Q8TDQ0.1/P35754/O75427/Q9Y4D7/Q9NVV0/O43617/Q9HDC9
SAP	Diabetes	BLSA	TRUE	Q99988/O15031.1/Q14914.1/P05413.1/O14773/Q03154/Q96GG9/P15559/Q04837/P09668.1/P02786/P15289/P45877/Q99538/P35222/P30085.1/P16671/P48147/Q9NZK5/Q16651.1/P51159/P16930/O75427/P21333.1/P42785
SAP	Kidney Disease	BLSA	TRUE	P49755/P52758/P12111/P22692/Q5TEU4/P09237/P09211.1/P61769.1/O00244/Q9C002/Q15006/Q8TDQ0.1/O43617/P32926/Q01995/O75427/P04080/P61626/P15848/Q5EBL8/P09960/P16070/P23142/P05413.1/P39656
Non-SAP	Grip Weakness	BLSA	TRUE	O94813/P52435/Q96DX5/P61247/P19438/Q8TAE8/O60234/Q15726/Q8N7C7.1/O00541/Q7Z6I6/Q9H4I2/Q9UEE9/P42167/P15090/Q9BQ89/P22415/Q01844/Q9P121.2/Q96QC0/Q92688/P02778/Q9UKK6/Q6UUV7/O75940
Non-SAP	Hypertension	BLSA	TRUE	P15090/Q9P287/Q92945/P10643/Q96BF3/P51857/Q13123/Q69YN2/Q9H4I2/P54278/Q16514/Q07507/Q96GP6/P35900/Q86U70/Q9UHX3/P55001.1/P54296/Q8TAD8/Q9C0B1/Q92854/O60870/Q9P031/Q6UUV7/P26010
Non-SAP	Diabetes	BLSA	TRUE	Q92854/P12830/Q16514/P15090.1/P15090/O15123/P35900/Q8TBC3/P10643/Q93070/Q92547/Q9NR48/P01859/Q12906/Q06190/P20333.1/Q9H840/Q13123/P20333/P12830.2/P51857/Q7L513/P33316/Q9HCB6/Q9NQ25
Non-SAP	Kidney Disease	BLSA	TRUE	Q9H4I2/Q13137/P28325.1/P00746/P33241/P15090/O95841/P20226/P55001.1/P41567/P03973/P20160/P61956/P36639/P14373/P54821/P19438/Q8TA86/Q07507/P56279/Q9UHX3/Q14919/Q9HCB6/P61247/Q96QC0
Renal Epithelial	age	BLSA	TRUE	Q15124/P39060/P37802/Q92626/Q9HD15/P09237/O95319/Q9GZV1/P10451/P27348/P56937/P30405.1/Q9P0R6/P19878/O75503/Q8IUC4/Q8WUF8/Q9Y3A3/Q9Y6U3/P58012/Q15418/Q16527/O14907/Q9Y2H2/Q9NUQ9
Small Airway Epithelial	age	BLSA	TRUE	P18065/P46108/Q53GG5/Q96GG9/Q9NZ52/Q13938/Q15465/Q6YHK3/O15296/Q8WW22/P49419/Q9H3Q1/Q04695/Q05513/Q9H1Y0/P08727/P32926/Q9NUG6/O95045/O43715/Q16875/Q5T2T1/P19224/Q9Y6X2/Q9H4A3
Skeletal Myoblast	age	BLSA	TRUE	Q03405/Q96DE0/Q15172/O75116/P26641/P14174.1/P54709/Q9NR31.1/O43583/P02768/Q14289/P30419/P52565/P30419.1/P02771/P36551/P52789/Q8N183/Q9NRA0
Astrocyte	age	BLSA	TRUE	P61769.1/Q8IUD2/P41226/Q9H832/Q9UMY4/P61769/Q9ULZ3/Q13907/P46937/Q9UHN6/P29558/O00161/P35221/Q9NQS1/Q00978/O43707/Q9NX08/Q9NWT6/P51665/Q3MHD2/Q9H1B5/P29692/P08195.1/Q86TU7/O75695
Osteoblast	age	BLSA	TRUE	Q5TEU4/Q9BW91/P01023/Q13561/P32321/Q8IVM0/Q8TCE6/O75884/P53602/P60484/P28065/P53602.1/P09488/Q07889
Coronary Artery Endothelial	age	BLSA	TRUE	Q9H492/Q86SR1/P67936.1
Preadipocyte	age	BLSA	TRUE	Q14392/O14558/Q9BUD6/P68104/P17174/Q14232/P07196/P24592.1/O00478/Q16666.1/Q9UII2/Q06481.1/Q06481/P46782/Q8N4V1/Q92843.1/Q9NQX5/P68104.1/O14763/P60468/Q16832/Q9ULG6/Q13501/P08253/P14621
Vascular Smooth Muscle	age	BLSA	TRUE	P54727/P21810.1/Q9GZM7/Q12841/P05155.1/O43617/Q8NBM8/Q9Y680/P35625/Q9UMF0.1/Q9NP74/P26022/P50479/P45877/P29536/Q8IVD9/Q9UMF0/Q6ICB0/Q9UHI8
PBMC	age	BLSA	TRUE	P47712/Q12979/Q9Y3E7/P22897/Q8TDQ0.1/Q14956.2/Q93091/Q8N423/O00182/P05413/Q14956.3/P43307/P05413.1/P00740/Q9Y4D7/P61626/Q9NZK5/P02775.3/Q9Y286/P08648/O95544/Q8N423.1/Q9Y336/Q01415/P13686
Core	age	BLSA	TRUE	P07858.1/P09211.1/P17655/Q16881/P42224/P07686/P07355/Q9UJ70/P22307/P17900/P46459/P51178/P35914/Q8NBK3/P15289.1/P08670/Q9HD20/P29590/Q7LG56.1/Q8N335/Q86Y82/P27144/Q3LXA3/Q16851/P15586.1
Renal Epithelial	BMI	BLSA	TRUE	Q9UNZ2/Q92626/Q00796/P37802.1/Q96QR8/P30405/P19878/Q9Y6K9/P09668.1/Q15418/O75146/Q53S33/Q9NUQ9/Q9ULS5.1/P42892/P56937/Q9HD15/Q8NFI3/P21580/Q9UBP9/O00499/P55285.1/Q8WUF8/O15264/P51397
Renal Epithelial	Fat Percent	BLSA	TRUE	Q92626/Q9UNZ2/Q9UBP9/P42892/Q00796/Q9HD15/P19878/Q9NUQ9/Q53S33/P30405.1/O14907/Q8NFI3/P37802.1/Q6GMV3/P98155/P55285.1/Q15418/Q9ULS5.1/O75146/Q16665/O14548/O75355/P39060/P56937/Q8IVH8
Renal Epithelial	Frailty Index	BLSA	TRUE	P09237/Q92626/P39060/P37802/P09668.1/Q8NFI3/P12429/Q9GZV1/O75146/Q9HD15/Q5BKX5/Q96KN1/O14907/Q9Y6U3/P57105/P51397/P55285.1/Q9Y3E1
Small Airway Epithelial	BMI	BLSA	TRUE	P46108/Q53GG5/Q96GG9/P78310/P22735/P49419/Q13506/Q9UKA8/Q9BV40/P78536.1/O14531/Q16875/P15260/Q8N142/P17693/P52895/Q08499/Q05513/Q92871/A1X283/Q14145/Q9HD40/P13647/P31151/P57729
Small Airway Epithelial	Fat Percent	BLSA	TRUE	P46108/Q96GG9/P17693/P78310/P49419/Q13506/Q9BV40/A1X283/O14531/Q8NFU3/Q16877/Q9UKA8/Q8N142/Q5TDH0/Q9HD40/P22735/Q05513/Q9NWM3/P29508/Q96NY8/Q8N3E9/Q9UK99/Q9H1Y0/Q969S2/P52895
Small Airway Epithelial	Frailty Index	BLSA	TRUE	Q53GG5/Q13938/Q15465/P46108/Q9UKA8/Q13506/P52799.1/Q8WYQ3/A1X283/P50542/P32926.1/P17693/Q9Y2Z9/Q53G59/Q9GZN4/P31947/Q8N3E9/Q96DU7/Q8N0X4/Q7Z4G1/P19224/Q9NUG6/P22735
Skeletal Myoblast	BMI	BLSA	TRUE	P30419/O60701/Q8N0Y7/P04424/Q9BRG1/P42229/Q14289.1/P52565/P61081/Q5GLZ8/P02788.1/Q7KYR7/P14174.1/Q96BN8/P46527
Skeletal Myoblast	Fat Percent	BLSA	TRUE	P30419/Q8N0Y7/O60701/Q5GLZ8/Q8N4Q0/Q9BRG1/P42229/P52565/P02788.1/Q14289.1/P30419.1/Q96BN8/P02788/P61081/P14174/P04424/O75116
Skeletal Myoblast	Frailty Index	BLSA	TRUE	Q7KYR7/Q03405/P30419.1/P14174.1/Q5GLZ8/O60701/P42229/Q96DE0/P04424/P26641/Q9NR31.1/P52789/P52565/P38646
Astrocyte	BMI	BLSA	TRUE	Q9ULZ3/Q15036/P17661/P32456/Q5TFE4/Q04721.1/P08195.1/P08195/Q86TU7/P61769/Q9UHN6/P07737/Q92844/O43353.1/Q00978/P29692
Astrocyte	Fat Percent	BLSA	TRUE	Q9ULZ3/Q15036/P17661/P08195.1/P32456/Q9Y2I1/Q5TFE4/P46937/P61769/P08195/Q00978/O15269/Q04721.1/Q13907
Astrocyte	Frailty Index	BLSA	TRUE	P61769.1/Q13907/Q9ULZ3/Q9NX08/Q9Y2I1/O43353.1/P61769/Q3MHD2/Q9UHN6/P32456/P46937/Q9H1B5
Osteoblast	BMI	BLSA	TRUE	Q00688/P53602.1/Q13561/P41236/Q8IVM0/Q8TCE6/Q9UGM6/P53602/P09488/P60484/P10644/Q16773/Q8N9N2/Q96DA6/P28070/O75569/O75884/P16070/P30519
Osteoblast	Fat Percent	BLSA	TRUE	Q00688/P41236/Q8TCE6/Q13561/Q8IVM0/Q9H7Z7/P53602.1/P30626/O75569/Q16773/Q9UGM6/O75884/Q13564/Q8N9N2/P09488/P60484/Q9H3N1/O75688/P10644/P53602/P09972/Q9Y223
Osteoblast	Frailty Index	BLSA	TRUE	Q00688/Q8IVM0/Q5TEU4/Q12846/O75569/Q9BW91/P30626/P09488/Q13561/Q92947/P53602.1/Q16773/Q9H3N1/O00221/Q99829/P28070/O14933/Q8TCE6/P53602/P60484/Q9Y223/O75884
Coronary Artery Endothelial	BMI	BLSA	TRUE	P67936/O75962
Coronary Artery Endothelial	Fat Percent	BLSA	TRUE
Coronary Artery Endothelial	Frailty Index	BLSA	TRUE	Q9H492/O75962
Preadipocyte	BMI	BLSA	TRUE	O14558/Q16222/P62913/Q9UKM7/Q9BUD6/Q10469/P17174/Q8N8U9/Q6P179/Q8N5B7/P14621/Q12912.1/P07585/Q66K79/P46782/P15529/Q7Z5G4/Q9UKX5/Q8N8U9.1/Q16832/Q12912/Q9ULG6/Q15751
Preadipocyte	Fat Percent	BLSA	TRUE	O14558/Q10469/P62913/Q9BUD6/Q9UKM7/Q16222/Q66K79/Q8N5B7/Q9Y2C4/Q8N8U9/P17174/Q12912.1/O14763.1/Q9NQX5/Q16832/Q12912/Q12974/P14621/O14763
Preadipocyte	Frailty Index	BLSA	TRUE	O14558/Q14232/Q16666.1/P14621/P24592.1/Q9NQX5/Q06481/Q10469/Q9Y2C4/Q5J8M3/Q66K79/Q12912.1/Q14393/O00478.1/P62913/Q9NSY2/Q9BUD6/Q13501/Q13563.1/Q9UKX5/Q7Z5G4/Q06481.1/Q8N8U9
Vascular Smooth Muscle	BMI	BLSA	TRUE	P21810.1/Q12841/O43617/P26022/Q9Y6N7/P45877/P07093/Q99719/P54727/Q9NP74/Q96A00/Q8NBM8/P35625/Q6ICB0/Q99614
Vascular Smooth Muscle	Fat Percent	BLSA	TRUE	P21810.1/O43617/Q9NP74/P45877/P26022/Q99719/P07093/Q9Y6N7/P05155.1/Q12841
Vascular Smooth Muscle	Frailty Index	BLSA	TRUE	Q12841/O43617/Q9NP74/P45877/P07093/Q8NBM8/Q9Y680
PBMC	BMI	BLSA	TRUE	P05413.1/P14384.1/Q6P4A8/P00740/P05452/P43307/Q10472/Q9Y4D7/O60496.1/P02042/Q9NT62/Q9Y281/P13224/P24557/Q8N423/O60504/Q92851/P09769/Q86UX7/Q15796.1/P14780/Q14012/Q9Y5X3/Q15286/P56377
PBMC	Fat Percent	BLSA	TRUE	P05413.1/Q6P4A8/P00740.1/P08648/P14780/P14384.1/P43307/P07333.1/P12821/P08567/O15427/P05452/Q7Z6J4/Q15796.1/P62068/P09769/Q92851.2/P02747/P08311/P15559/P24557/O95716/P05109.1/Q10472/P49841.1
PBMC	Frailty Index	BLSA	TRUE	Q9BT09/P14384.1/O00182/Q14956/P05413.1/Q8TDQ0.1/P02775.1/Q10472/O14786.1/P05413/Q86UX7/Q9Y336/Q9HB40/P41218/P00740.1/P15559/O95716/P61626/Q93091/P12821/Q01415/Q9BXD5/Q96SU4/Q92692/Q96P47
Core	BMI	BLSA	TRUE	O00442/P04062/P78417/Q9NQW7/O14773/Q99536/P06737/P30085.1/P17900/P04632/Q969H8/P07237.1/P19367/Q16851/Q16881/P49902/P15586/P05091/P07355/Q86Y82/Q9HD20/P54802/P16278/P15586.1/P48637
Core	Fat Percent	BLSA	TRUE	Q16881/P04062/P06737/P04632/P05091/P19367/P78417/P30085.1/P17900/Q96DZ1/P54802/O60664/O14773/P06865/Q9NQ88/P09960/Q969H8/Q9H6S3/P27144/Q16851/P15586/P07237.1/Q53FA7/Q8WUD1/Q99536
Core	Frailty Index	BLSA	TRUE	P17900/P09960/Q16881/P10619/O14734/P07355/P08670/P56134/P21964/P30085.1/O95479/P07858/Q9BQE5/Q16851/Q9H6S3/P09110/Q96TC7/Q96DZ1/P09211.1/Q8N2F6/Q969H8/Q8WUD1/P54802/P30533/P18206
Renal Epithelial	eGFR	BLSA	TRUE	P39060/P09237/Q92626/P19878/O15075/Q9NUQ9/Q9ULS5.1/P37802/P17096/P12429/Q9HD15/Q9BU61/Q8TCA0/Q8TC36/P50452/Q5EBL8/Q15418/Q15124/P56937/Q9P0R6/O95319/P21580/P09668.1/Q8IUC4/P55285
Renal Epithelial	Bone Density	BLSA	TRUE	Q9BXN1/Q15102/Q9Y3A3/P27348/Q8N4A0/O60890/Q9ULS5/Q9BST9/Q9Y6U3/P10451/O60573/Q8TCA0/Q9UI15/O75674/O00220/O75503/Q9NPH0/P51636/P42892/P57105/P51397/Q8N6N6/Q8TC36/Q8NCW6/O15511
Renal Epithelial	Walking Pace	BLSA	TRUE	P39060/Q9GZV1/P09237/P56937.1/Q15124/P20591/O95319/Q15418/P57105/Q9Y316/Q9UI42/Q9HD15/P10451/Q13542/Q9Y6K8/Q8NFI3/O95848/Q16595.1/Q96HH9/Q8IVH8/Q96KN1/P55285/Q8N6N6/Q8TC36/O75503
Renal Epithelial	Lean Mass	BLSA	TRUE	P39060/P10451/Q9HD15/O75355/P60763/P55285/Q9NPH0/O75503/Q8NAT1/P27348/P19878/O60890/Q8NFQ8/P55285.1/O75674/Q9BXN1/Q8NCW6/Q92934/P51636/Q9UI42/Q16527/P42892/Q8NFI3/Q96HH9/P58012
Renal Epithelial	Forced Expiratory Volume	BLSA	TRUE	Q9UBP9/O00220/O95848/P56937.1/Q9Y3A3/Q13542/P09237/O95319/Q9BXN1/Q8N6N6/P55285/Q9Y3E1/P37802.1/Q9ULS5.1/Q8IVH8/P17096/Q15418/Q96RU3/Q15124/P51397/Q16595.1/P20591/P58012/Q9GZV1/Q96KN1
Renal Epithelial	Max Grip	BLSA	TRUE	P39060/Q9HD15/Q8N6N6/Q16787/Q8N4A0/Q96H20/P10451/O75503/P51636/Q9Y3E1/Q8TC36/Q9H6R3/Q9Y316/Q9BXN1/Q92626/O60573/Q86YS6/O75355
Renal Epithelial	Cognition Score	BLSA	TRUE	P09237/P09668.1/Q9UI15/Q8NFQ8/Q9Y3E1/Q13542.1/P20591/Q9NPH0/Q8N6N6/P02538/Q9GZV1/P51636/O15075/P17096/Q8IVH8/Q13542/P19878
Small Airway Epithelial	eGFR	BLSA	TRUE	P52799/Q53GG5/P46108/Q15465/Q13506/Q9UIV8/Q9NUG6/Q13938/P78314/P08727/Q8WYQ3/P32926/P52799.1/P36952/Q9H7D7/P19224/P13647/Q7Z4G1/Q16875/P78536.1/P25686/P46020/Q8N0X4/Q8N3E9/P48594
Small Airway Epithelial	Bone Density	BLSA	TRUE	Q9P2B2/P18065.2/P18065/Q5T2T1/P18065.1/P18065.3/Q9HCY8/Q9HAN9/P49427/P10915/P31947/O43715/Q99594/P49662/P78310/O75223/Q9HCY8.1/Q8N6G5/Q14145/P12532/O95198/Q9H3Q1
Small Airway Epithelial	Walking Pace	BLSA	TRUE	Q53GG5/P17693/A1X283/Q9UKA8/Q8N3E9/O14531/Q9BV40/Q9H1Y0/Q13506/P52895/Q9BRX8/Q7Z4G1/P32926.1/A8K2U0/P50542/Q9HAN9/Q9HCY8.1/P52799.1/P78310/O94811/Q9BPW9/Q96NY8/Q9Y6X2/Q9HBU6/O95832
Small Airway Epithelial	Lean Mass	BLSA	TRUE	P18065/O15296/P50542/Q16877/Q8N6G5/Q8NFU3/Q9GZN4/Q8N4S9/P49419/P49662/P17693/O75828/Q13506/P31151/O95198/P18065.3/Q8TAA9/Q969S2/Q9H1Y0/Q96NY8/O00515/Q9UKA8/Q05084/Q8N3E9
Small Airway Epithelial	Forced Expiratory Volume	BLSA	TRUE	Q13506/P17693/O95832/Q8N3E9/Q16877/P08727/Q96NY8/Q9HAN9/Q8N0X4/Q9BPW9/P48382/P10915/P00973/Q14166/O94811/Q9HBU6/Q53G59/Q9NQY0/Q9UK99/P49427/Q9Y2Z9/Q9GZN4/Q8IZW8
Small Airway Epithelial	Max Grip	BLSA	TRUE	Q8NFU3/P18065.1/O95198/O15296/O75828/Q12792/Q9UKA8/P49419/P08779/Q5T2T1/P12532/Q14145/Q16877/Q9NUM4/P10915/Q96DU7/O15021/Q8TAA9/Q9Y2Z9/P31947/Q8N6G5/O14908/O00515/Q8N4S9/P17693
Small Airway Epithelial	Cognition Score	BLSA	TRUE	P26651/Q9GZN4/Q53GG5/Q9H7D7/Q9Y2Z9/Q6YHK3/Q8WYQ3/Q15465/Q15274/Q08345.1/O14908/Q13506/P49427/Q92871/P48382/Q5TDH0/P25686
Skeletal Myoblast	eGFR	BLSA	TRUE	Q96DE0/P54709/P14174.1/Q5GLZ8/P26641/P42229/Q7KYR7/P56277/Q14289.1/P46527/P52789/P02788/P38646/Q03405/Q8N183
Skeletal Myoblast	Bone Density	BLSA	TRUE	P02768/P19823/Q9BRG1/Q9HBL8/P10515/O43583/P54709/P36551/Q03405/P02771/Q8N0Y7/Q16831/Q96BN8
Skeletal Myoblast	Walking Pace	BLSA	TRUE	Q8N0Y7/P52565/P10515/P14174.1/Q96BN8/Q96DE0/P30419/Q03405/P26641/Q9NR31.1/Q7KYR7/P02788/O43598/P56277
Skeletal Myoblast	Lean Mass	BLSA	TRUE	Q9NR31/Q03405/O75116/P54709/P19823/P10515/P30419.1/Q8IWA4/O60701/P02788/O43583/P26641/P38646/P14174/Q9BVT8/Q9NRA0
Skeletal Myoblast	Forced Expiratory Volume	BLSA	TRUE	Q15172/Q9HBL8/P26641/P14174.1/P52565/Q9NRA0/O60701/P02788/P02788.1/Q8N0Y7/Q9NR31.1/Q5GLZ8/P54709/Q8N4Q0/Q14289.1/P02771/Q03405
Skeletal Myoblast	Max Grip	BLSA	TRUE	Q03405/Q9BRG1/P54709/Q14289/Q9NR31.1/Q9HBL8/Q7KYR7/Q8N0Y7/P14174/Q9NRA0/P19823/P56277/P38646/P02788.1/P26641
Skeletal Myoblast	Cognition Score	BLSA	TRUE	P14174.1/Q9NR31.1/P52789/P36551/P46527/Q8IWA4/Q7KYR7
Astrocyte	eGFR	BLSA	TRUE	P61769.1/Q13907/Q9ULZ3/Q5W0V3/Q04721.2/P60891/O43707/P08195.1/Q9H4A6/Q9Y2I1/P29558/P17661/O00161/P32456/Q8IUD2/Q9NWT6/P61769/P46937/Q9UMY4
Astrocyte	Bone Density	BLSA	TRUE	O75695/P51665/O14818/P25787/P60891/Q3MHD2/P35221.1/Q9UMY4/O15269/O75976/P29558/O00161/Q9NQC7/P35221/O43353/Q9NX08
Astrocyte	Walking Pace	BLSA	TRUE	P61769.1/Q9NWT6/O15327/Q9ULZ3/P08195/O75976/P07737/Q9Y2I1/Q5TFE4/P29558/Q9NX08/Q8IUD2/Q3MHD2/P46937/P32456/O43707
Astrocyte	Lean Mass	BLSA	TRUE	O75695/O15269/P51665/P61769.1/Q3MHD2/P29558/P46937/Q9H832/Q9NQC7/P50897/Q9NX08
Astrocyte	Forced Expiratory Volume	BLSA	TRUE	Q9Y2I1/P32456/P19474/P46937/Q3MHD2/P30203/Q9ULZ3/P51665/Q9H4A6/O43707/P61769/Q9NX08/Q04721.1/P29558/Q04721/P04181/Q9NWT6
Astrocyte	Max Grip	BLSA	TRUE	P61769.1/O75695/Q9ULZ3/Q5TFE4/Q9NQC7/Q9H4A6/P60891/P51665/O43353.1/Q9NX08/O15269/Q9H1B5/Q04721
Astrocyte	Cognition Score	BLSA	TRUE	P60891/Q04721.2/P19474/P32456/P61769/P35221.1/O14818/P60059/Q9ULZ3
Osteoblast	eGFR	BLSA	TRUE	Q5TEU4/Q12846/O75884/P09488/Q8IVM0/Q96JK2/Q13561/P16070/Q16773/P30519
Osteoblast	Bone Density	BLSA	TRUE	P11234/Q99829.1/P60900/P09972/P28065/O14933/P28070/Q9BW91/P09488.1/P49137/P16070/Q13564
Osteoblast	Walking Pace	BLSA	TRUE	Q5TEU4/Q00688/O75569/O14933/O75884/P10644/P60484/P09488/Q96JK2/Q13564/Q9H3N1/P01023/Q9Y3D2
Osteoblast	Lean Mass	BLSA	TRUE	Q99829.1/P11234/P01023/P09972/P60900/Q13564/Q9Y223/Q96JK2/Q9BW91/O75884/O75569/O00221/Q9H7Z7/P28065/P10644/P41236/Q07889
Osteoblast	Forced Expiratory Volume	BLSA	TRUE	Q96JK2/P01023/O75569/P30519/Q96DA6/Q9Y3D2/P16070/P09972/O14933/O00221/Q9H3N1/O75884/P09488
Osteoblast	Max Grip	BLSA	TRUE	Q13564/Q8IVM0/P01023/P11234/Q07889/O75688/Q13561/P60484/O14933/P10644/Q96JK2/O94903
Osteoblast	Cognition Score	BLSA	TRUE	O75688/P28070/P30626/Q9Y223/Q5TEU4/P09488/Q16773/O75569/Q9Y3D2/Q99829
Coronary Artery Endothelial	eGFR	BLSA	TRUE	Q9H492/Q86SR1
Coronary Artery Endothelial	Bone Density	BLSA	TRUE	O75962/Q86SR1/P67936.1
Coronary Artery Endothelial	Walking Pace	BLSA	TRUE	Q9H492/O75962/Q86SR1/P67936/P67936.1
Coronary Artery Endothelial	Lean Mass	BLSA	TRUE	O75962/Q9H492
Coronary Artery Endothelial	Forced Expiratory Volume	BLSA	TRUE	O75962/Q9H492/Q86SR1/P67936.1
Coronary Artery Endothelial	Max Grip	BLSA	TRUE
Coronary Artery Endothelial	Cognition Score	BLSA	TRUE	Q9H492/O75962
Preadipocyte	eGFR	BLSA	TRUE	P24592.1/P14621/Q9NQX5/Q9UHA4/Q16666.1/P98160/Q12912.1/P17174/Q06481.1/P07196/Q9NSY2/P08253/Q9UKX5/Q16666/Q06481/Q16832/O00478.1/P84077/O14763.1/Q66K79/P01130/P07947/Q15751/P15529/O14763
Preadipocyte	Bone Density	BLSA	TRUE	Q14392/Q92843/Q14393/P28845/Q8IX30/Q9UII2/O00478/Q06481.1/Q9Y5U8/Q16666.1/Q5J8M3/O14763.2/P07585/O14763/Q9NQX5/Q9UBV7/Q9UHA4/P07196/Q13501/O43301/Q9ULC3/Q13901/P37023
Preadipocyte	Walking Pace	BLSA	TRUE	Q9NQX5/P14621/Q16666.1/O14558/P62913/Q13563.1/Q66K79/P0CG30/P52564/Q9UBV7/O14763.1/Q16832/Q12912.1/O00478.1/Q8N5B7
Preadipocyte	Lean Mass	BLSA	TRUE	Q9NQX5/Q14393/O00478/Q06481.1/Q5J8M3/Q66K79/Q10469/Q14232/O14763/O14763.2/Q14392/O95297/Q9Y2C4/Q8NEB9/Q99436/Q8N4V1/P0CG30/P15529
Preadipocyte	Forced Expiratory Volume	BLSA	TRUE	Q9NQX5/Q9UII2/Q06481.1/Q13501.1/P07196/Q14232/Q9UKX5/Q16666.1/Q9NSY2/O00142/Q8N5B7/Q7Z5G4/Q14393/P08253/Q14392/Q12912/P60468/P98160/P62913/Q15751/P01130/Q8IX30/Q06481/Q9ULG6/O14763.2
Preadipocyte	Max Grip	BLSA	TRUE	Q14393/Q9NQX5/Q06481.1/Q16832/O00478/O14763.2/Q10469/Q8N4V1/Q9Y5U8/Q8NEB9/Q06481/O00478.1/O00142/Q9BUD6/P08253/Q14232/Q12912/O43301
Preadipocyte	Cognition Score	BLSA	TRUE	Q06481.1/P46782/Q9BUD6/Q5J8M3/Q9Y2C4/Q12912.1/P37023.1/Q13501/O14558/P28845/P98160/P84077
Vascular Smooth Muscle	eGFR	BLSA	TRUE	P45877/Q9Y680/Q9NP74/O43617/P29536/Q12841/Q9BRK0/Q9GZM7/P07093/P54727/Q8NBM8/P26022
Vascular Smooth Muscle	Bone Density	BLSA	TRUE	P21810/Q8NI08/Q9GZM7/Q9UMF0.2/P07093.1/P22352/P35625/P05155/Q9UHI8/P29536/Q8IY33/P05783/P10124/Q86SJ2/Q8IVD9/Q9Y680
Vascular Smooth Muscle	Walking Pace	BLSA	TRUE	Q12841/P10124/O43617/P45877/Q86SJ2/P26038/Q96A00/P29536/Q9UHI8/Q8NBM8/Q99719/P21810.1/P26022/Q9NWM8
Vascular Smooth Muscle	Lean Mass	BLSA	TRUE	Q9Y680/Q9UMF0.2/P22352/P10124/Q9UMF0/Q9BRK0/P05783/P29536/Q9NP74/Q86SJ2/P07093.1
Vascular Smooth Muscle	Forced Expiratory Volume	BLSA	TRUE	P22352/Q8IVD9/Q9UHI8/P07093.1/Q8NBM8/Q9Y680/P50479
Vascular Smooth Muscle	Max Grip	BLSA	TRUE	Q12841/Q9Y6N7/P10124/Q9UMF0.2/Q8IVD9/O43617/Q9Y680/Q8IY33/P35625
Vascular Smooth Muscle	Cognition Score	BLSA	TRUE	Q9GZM7/O43617/Q9BRK0/P05155/P50479/Q8NBM8/Q9UMF0.1/P21810.1/Q8IVD9
PBMC	eGFR	BLSA	TRUE	P61626/P05413.1/Q96I24/Q8TDQ0.1/Q9Y3E7/P05413/Q9BT09/Q93091/Q14956.3/P55899/Q15080/Q9Y5X3/O00182/Q92851/Q92851.1/Q92692/Q96SU4/O43678/Q15493/P17947/P41218/P08311/Q9Y336/Q14956.2/Q16799
PBMC	Bone Density	BLSA	TRUE	P13686/P17813/Q8N386/O14786.1/Q8TDQ0/P43353/Q9BT09/O60504/P41218/P02747/P08637/P04637.1/Q9NY15/Q9Y281/P08311/Q9H3S1/P17947/P11215/P43251.1/P62068/O60486/Q14012/P02749/P28676/P05452
PBMC	Walking Pace	BLSA	TRUE	P05413.1/Q9NZK5/P22897/Q6P4A8/Q9Y281/P17947/P41218/Q92692/P28676/P02775.1/P00740.1/Q96BR1/Q96PU8/P61626/Q14956.2/Q9Y336/Q14956/Q15493/P24557/Q9BT09/Q86UX7/P05413/Q14956.1
PBMC	Lean Mass	BLSA	TRUE	P17813/P04637.1/O14786.1/P02747/Q93091/P12259/Q9Y624/Q9UIB8/P08637/P28676/O95716/P15559/Q8N386.1/P60985/Q96NT0/P22897/Q8N386/Q15080/P14384/P13686/Q9UIB8.1/Q9BT09/P05109.1/Q13303/Q9H3S1
PBMC	Forced Expiratory Volume	BLSA	TRUE	Q7Z6J4/P22897/P62068/Q6P4A8/Q8N5K1/P07333/Q9BT09/P43307/Q8N386.1/Q92851.2/P15559/Q9BXD5/P41218/O95544/Q96BR1/P05413.1/O95716.2/Q9Y624/P12821/Q9Y336/O00182/O95716/P09601/Q9NZK5/Q8N423
PBMC	Max Grip	BLSA	TRUE	O00602.1/Q93091/P22897/Q9Y3E7/Q9NY15/P05413.1/Q8N386/P43353/Q96BR1/Q92692/P61626/P60985/P60983/P04637.1/P14384/Q9NZK5/Q96NT0/Q14956/Q14956.1/O60504/P08637/Q86UX7
PBMC	Cognition Score	BLSA	TRUE	P02655/P13686/P15559/P41218/Q9HB40/Q93091/Q14956/P02749/P43353/Q14956.1/O15427/Q92851.2/O95544/Q10472/P00740/P56377/Q7L266/Q8TDQ0/P12259/Q96SU4/O00602/Q9UIB8.1
Core	eGFR	BLSA	TRUE	P17900/P09211.1/Q9H6S3/P06396.1/Q6YN16/P09960/Q15628/Q8NDH3/P17655/P56134/P30085.1/O15533/P07355/Q3LXA3/Q8NBK3/Q969H8/P20810/P07237.1/Q9UJ70/Q07065/P29590/P30085/Q8WUD1/Q16762/P15586.1
Core	Bone Density	BLSA	TRUE	P28838/P07858.1/P14550/O60613/Q8NBK3/P13674/P09622/Q9Y5S2/Q13011/P35754/Q9Y2E5/P48637/Q14764/P06396/P78356.1/P07602/Q9HDC9/P21964/P13804/Q9C0E8/P07355.1/P09525/Q10567/P30533/P10619
Core	Walking Pace	BLSA	TRUE	Q9UJ70/Q96DZ1/P54802/O15533/Q16762/P56134/P08670/P04083/Q96HE7/P10619/P17900/P09960/Q9NQ88/Q00610/P30085.1/O14734/O60664/P13804
Core	Lean Mass	BLSA	TRUE	Q8NBK3/O60613/Q53FA7/Q9UJ70/P09960/Q9Y646/P07858.1/Q9Y2E5/Q96CM8/Q86Y82/P30085/Q9Y5S2/P16278/Q14108/P09211.1/P07686.1/P07602/P09110/Q9UHG3/Q16762/P28482/Q14764/O60664/O00764/P35754
Core	Forced Expiratory Volume	BLSA	TRUE	P09960/P28799/P08670/P56134/Q00610/P09211/Q9UHG3/Q96TC7/Q16851/P07858/P54802/Q8NDH3/Q99536/P04179/P15586.1/Q9NQ88/P15586/Q07065
Core	Max Grip	BLSA	TRUE	P34949/Q9UHG3/P08670/Q8NBK3/P27144/P17900/Q9Y646/P31949/P07858.1/Q96HE7/P51178/O60664/Q96DZ1/Q9Y2E5/P35754/P09211.1/O00764/Q8N2F6/Q6DD88
Core	Cognition Score	BLSA	TRUE	P07602/Q9C0E8/P09211/P21964/P17900/P09960/P78417/P08670/P13804/Q9BQE5/P07686/Q16762/Q10567
Renal Epithelial	Heart Attack	BLSA	TRUE	Q16787/O15075/O00499/P55285.1/P19878/O15264/Q00796/P56937/Q9Y6U3/Q92626/Q16665/P39060/Q8IUC4/Q9H6R3/Q96KN1/Q16595/Q9Y3E1
Renal Epithelial	COPD	BLSA	TRUE	P55285.1/P42892/O95319/Q9NPH0
Renal Epithelial	Kidney Disease	BLSA	TRUE	P39060/P09237/Q92626/P19878/Q5EBL8/Q9HD15/Q8NFQ8/O15075/P50452/P37802/Q5BKX5/Q9BZ29/Q9NUQ9/Q96KN1/Q9Y6K8/Q8TC36
Renal Epithelial	Hypertension	BLSA	TRUE	P09668.1/P09237/Q92626/P39060/Q96KN1/Q5BKX5/O14907/Q00796/P51397/Q93099/Q8WXH0/P20591/P19878/P56937/P55285.1/O75146/Q8WUF8
Renal Epithelial	Diabetes	BLSA	TRUE	Q92626/P55285.1/Q00796/P09668/P09237/P09668.1/P37802/Q93099/Q16787/Q9P0R6/Q9Y6K8/Q16595/Q9UI42/Q9GZV1/Q96H20/O95848/P51397/P55285/P31323/P51636/P21580/Q15418/P39060/Q8N6N6/P02538
Renal Epithelial	Grip Weakness	BLSA	TRUE	P39060/Q9UI15/Q92626/Q9HD15/Q8N6N6/Q8N4A0/Q9BST9/Q15124/Q8NFQ8/Q9Y3E1/P19878
Renal Epithelial	Obesity	BLSA	TRUE	Q92626/Q00796/Q9UNZ2/O76074.1/Q9BZ29/Q9ULS5.1/O75146/P98155/P09668.1/P37802.1/Q16595.1/Q96H20/P42892/Q15418/Q53S33/Q8WUF8/P37802/Q9NUQ9/Q9UBP9/P42892.1/P30405/P19878/O00499/P55285/O15264
Renal Epithelial	Walk Slowness	BLSA	TRUE	Q15124/P09237/Q9GZV1/Q92626/P39060/Q9Y316/P20591/P51636/Q8IUC4/O15455/P57105/P50452/Q9UI42/O95319/P98155/P10451/Q5BKX5/Q9Y3E1/Q8TC36/P09668.1
Small Airway Epithelial	Heart Attack	BLSA	TRUE	Q53GG5/P52895/P13647/Q9UKA8/O15296/O94811/Q15465/Q9HBU6/Q13506/P57729/Q8WYQ3/O00515/Q8N142/Q08499
Small Airway Epithelial	COPD	BLSA	TRUE	P17693/Q9Y6X2/Q13506/P52799.1/Q9UQC9/Q13938/P31947/Q05513
Small Airway Epithelial	Kidney Disease	BLSA	TRUE	P52799/P46108/Q15465/Q53GG5/P19224/Q8WYQ3/Q9UIV8/P78314/P32926/Q13938/O00401/Q13506/P08727/Q53G59/Q9Y2Z9/O15195/Q969S2/P52895/Q08499/Q9H7D7/Q13480
Small Airway Epithelial	Hypertension	BLSA	TRUE	Q53GG5/P78314/P13647/Q96GG9/P19224/P52799.1/P32926/Q9H1K1/P78536.1/P50542/O43715/Q14145/P52895/Q9BV40/Q16875
Small Airway Epithelial	Diabetes	BLSA	TRUE	Q96GG9/Q53GG5/P17693/Q9H3Q1/P10915/Q8N0X4/Q8N142
Small Airway Epithelial	Grip Weakness	BLSA	TRUE	P52799/P49419/Q96NY8/Q08345.1/Q14145/O15296/P18065/Q5T2T1/Q13938/Q8NFU3/Q8WYQ3/P17693/Q53GG5
Small Airway Epithelial	Obesity	BLSA	TRUE	Q53GG5/Q96GG9/P46108/Q9UKA8/P78536.1/P78310/P22735/Q13506/P49419/O75223/O14531/Q9BV40/P15260/Q8N142/P17693/Q05513/P52799.1/P32926.1/Q9BPW9/Q9Y2Z9/P08779/P52895/Q9UK99/Q92871/O94811
Small Airway Epithelial	Walk Slowness	BLSA	TRUE	Q53GG5/O14531/A1X283/Q9BV40/Q9NQG6/Q9Y6X2/Q9HBU6/Q9H1Y0/Q6YHK3/P17693/Q16625/Q9UKA8/Q96DU7/Q8N3E9/O95832
Skeletal Myoblast	Heart Attack	BLSA	TRUE	O60701/Q14289.1/Q03405/O43598/P36551/Q7KYR7/P46527
Skeletal Myoblast	COPD	BLSA	TRUE	Q5GLZ8/Q03405/P52789/Q14289.1/Q7KYR7/P52565/P14174.1/Q9NRA0/O43598/P10515/Q16831
Skeletal Myoblast	Kidney Disease	BLSA	TRUE	P14174.1/Q7KYR7/P38646/P54709/P52565/Q03405/P46527/P02788
Skeletal Myoblast	Hypertension	BLSA	TRUE	P42229/P61081/Q9NRA0/P04424/Q7KYR7/O60701/Q8IWA4/P52789/P26641
Skeletal Myoblast	Diabetes	BLSA	TRUE	O60701/P04424/Q5GLZ8/Q9BVT8/P30419
Skeletal Myoblast	Grip Weakness	BLSA	TRUE	Q03405/Q9BRG1/P56277/P14174.1/Q96DE0/P26641/Q14289/P02771
Skeletal Myoblast	Obesity	BLSA	TRUE	O60701/P04424/Q8N0Y7/P52565/P02788.1/P30419/Q7KYR7/Q5GLZ8/Q14289.1/P61081
Skeletal Myoblast	Walk Slowness	BLSA	TRUE	Q7KYR7/P52565/P26641/P02788/Q96DE0/P42229
Astrocyte	Heart Attack	BLSA	TRUE	Q13907/Q9UHN6/Q9ULZ3/Q9NWT6/P30203/Q9Y2I1/P61769.1/P04181/O43353.1/P32456
Astrocyte	COPD	BLSA	TRUE	O43353/Q9ULZ3/Q9Y2I1/P25787/P30203/Q9UHN6/Q04721/P50897/Q3MHD2/P08195/P61769.1/O15327
Astrocyte	Kidney Disease	BLSA	TRUE	P61769.1/Q13907/Q5W0V3/Q9ULZ3/Q04721.2/P29558/O00161/Q9H832/P17661/Q8IUD2/Q9Y2I1/P32456/Q3MHD2/Q7Z4H8/P46937/P61769
Astrocyte	Hypertension	BLSA	TRUE	P08195.1/Q9ULZ3/P61769.1/Q9UHN6/Q9NX08/P29558/P17661/P61769/Q9Y2I1/P32456
Astrocyte	Diabetes	BLSA	TRUE	Q13907/Q9ULZ3/Q9UHN6/P50897/P51665/P17661/P35221.1/O43353.1/P46937/Q15036/P08195.1/Q9H832/P61769
Astrocyte	Grip Weakness	BLSA	TRUE	P61769.1/Q9ULZ3/O43353.1
Astrocyte	Obesity	BLSA	TRUE	Q9ULZ3/P17661/Q15036/P08195/P61769/Q00978/Q5TFE4/Q9UHN6/P08195.1/Q9Y2I1/Q04721.1
Astrocyte	Walk Slowness	BLSA	TRUE	P61769.1/O75976/Q15036/Q9NWT6/O15327/Q04721.2/Q3MHD2/Q00978/O43707/Q9H4A6/O75695/Q9ULZ3/Q13907/P08195.1/P08195/Q5TFE4/P51665/P61769/O15269
Osteoblast	Heart Attack	BLSA	TRUE
Osteoblast	COPD	BLSA	TRUE	Q9BW91/O14933/Q16773/Q8IVM0/P09488/O75569/P10644/P53602/P0CAP2/O75884/Q9H3N1
Osteoblast	Kidney Disease	BLSA	TRUE	Q5TEU4/O75884/P09488/Q13561/O14933/Q8IVM0/P16070/O75569
Osteoblast	Hypertension	BLSA	TRUE	Q12846/P60484/Q07889/P09488/Q13561/Q00688/Q16773/Q8IVM0/Q96DA6/P28065/P53602.1/Q96JK2/O75884/P53602/P28070/Q9Y3D2/Q5TEU4/Q9H3N1/O00221/P10644
Osteoblast	Diabetes	BLSA	TRUE	Q00688/Q16773/P41236/P53602.1/Q9BW91/O14933/Q07889/P09488/Q9Y3D2/P53602/P30519/P09972/Q5TEU4/O75884/Q8IVM0/O75569/Q15118/P09488.1/Q13564/P01023
Osteoblast	Grip Weakness	BLSA	TRUE	Q13561/P01023/Q13564/Q9H3N1/P16070/O00221
Osteoblast	Obesity	BLSA	TRUE	Q00688/Q13561/P53602.1/P41236/Q8IVM0/Q8TCE6/Q9UGM6/P09488/Q16773/Q96DA6/Q5TEU4/P28070/P53602/P16070/Q9H3N1/P10644/P30519/P09972
Osteoblast	Walk Slowness	BLSA	TRUE	Q5TEU4/Q8IVM0/O75569/Q9H3N1/Q9BW91/Q96JK2/P60484/Q07889/Q9Y3D2
Coronary Artery Endothelial	Heart Attack	BLSA	TRUE	O75962/Q86SR1
Coronary Artery Endothelial	COPD	BLSA	TRUE
Coronary Artery Endothelial	Kidney Disease	BLSA	TRUE	Q9H492/P67936.1/Q86SR1
Coronary Artery Endothelial	Hypertension	BLSA	TRUE	P67936.1/P67936/O75962/Q86SR1
Coronary Artery Endothelial	Diabetes	BLSA	TRUE	P67936/O75962/P67936.1
Coronary Artery Endothelial	Grip Weakness	BLSA	TRUE	P67936/Q9H492
Coronary Artery Endothelial	Obesity	BLSA	TRUE
Coronary Artery Endothelial	Walk Slowness	BLSA	TRUE
Preadipocyte	Heart Attack	BLSA	TRUE	O14558/Q13563/P24592.1/Q16222/O14763.1/P28845
Preadipocyte	COPD	BLSA	TRUE
Preadipocyte	Kidney Disease	BLSA	TRUE	P24592.1/P14621/Q9NQX5/P15529/Q16666.1/P17174/Q9UKX5/Q9NSY2/P98160/P46782/Q5J8M3/Q9UHA4/Q06481.1/P37023.1/Q16222/Q14393/O43301/Q9ULG6/Q8N8U9/Q9BUD6/O14763.1/Q16832/P07196/P37023/Q9Y5U8
Preadipocyte	Hypertension	BLSA	TRUE	P14621/Q16222/Q12912.1/Q8N8U9/Q16666.1/P60468/Q13563/O14558/Q9UKM7/P62913/Q8N5B7/P24592.1/Q16832/Q13501/Q06481/Q9Y5U8/P31939
Preadipocyte	Diabetes	BLSA	TRUE	Q16222/Q13501.1/P46782/Q8N8U9/O14558/Q13563/Q8NEB9/Q8N8U9.1/Q12912.1/Q14232/Q9Y5U8/Q13901
Preadipocyte	Grip Weakness	BLSA	TRUE	O00478/O14763.2/Q9NQX5/Q9BUD6/O00478.1/Q14232/Q14393/O00142/P17174/Q9UBV7/Q9Y5U8/O14558/P14621/P15529/P01130
Preadipocyte	Obesity	BLSA	TRUE	O14558/P62913/Q16222/Q8N8U9/Q9BUD6/Q9UKX5/Q6P179/Q8N8U9.1/Q12912.1/Q9ULG6/P07585/Q8N5B7/Q9UKM7/P14621/Q9NQX5/Q66K79/Q10469/Q13901
Preadipocyte	Walk Slowness	BLSA	TRUE	O14558/Q9NQX5/P14621/Q16666.1/O14879/P62913/P0CG30/Q8N8U9.1/Q66K79/Q13563.1
Vascular Smooth Muscle	Heart Attack	BLSA	TRUE	O43617/Q12841/Q9NP74/P50479/P05783/Q9UMF0.2
Vascular Smooth Muscle	COPD	BLSA	TRUE	Q9NP74/O43617/Q9UMF0.2/P22352/Q8NBM8/P05155
Vascular Smooth Muscle	Kidney Disease	BLSA	TRUE	P45877/O43617/P54727/Q12841/Q9Y680/Q9NP74/Q9BRK0/P26022/Q9NWM8/P29536/P26038/Q9GZM7/P50479/Q9UMF0
Vascular Smooth Muscle	Hypertension	BLSA	TRUE	O43617/Q12841/P45877/Q8NBM8/Q8IY33/Q99719/Q99614/Q6ICB0/P05155.1/P07093/Q96A00
Vascular Smooth Muscle	Diabetes	BLSA	TRUE	P45877/P21810.1/P07093/Q8IY33/Q9Y6N7/O43617/Q96A00/Q9UMF0/Q9NP74/Q8NI08/Q99614/Q9UMF0.1/Q9NWM8/P26022/Q8NBM8/P22352/Q12841/Q9UMF0.2
Vascular Smooth Muscle	Grip Weakness	BLSA	TRUE	Q9Y6N7/O43617/P35625/P05783/Q9NWM8/P45877/Q12841/Q9BRK0
Vascular Smooth Muscle	Obesity	BLSA	TRUE	P21810.1/P07093/P26022/O43617/Q12841/Q9Y6N7/P45877/Q99719/Q6ICB0/P54727
Vascular Smooth Muscle	Walk Slowness	BLSA	TRUE	Q12841/P45877/P26022/Q9NWM8/P21810.1/Q8IVD9/Q99719/P05155.1/P29536/O43617/Q8IY33/P26038/P22352
PBMC	Heart Attack	BLSA	TRUE	P14384.1/P15559/Q8TDQ0.1/P14384/Q96PU8/Q10472/Q9BT09/Q16799/P16671/P05413.1/O00182/P00740.1
PBMC	COPD	BLSA	TRUE	Q14956.2/P08311/Q9Y286/Q6P4A8/P05413.1/O95544/P17947/Q92692/P12821/O00182/O43678/Q96BR1/Q6ZUJ8/P13224/P22897/Q9BT09/Q7L5N7
PBMC	Kidney Disease	BLSA	TRUE	P05413.1/P61626/Q8TDQ0.1/O00182/Q93091/P41218/P56377/Q8N5K1/Q9NT62/P17947/Q92692/P55899/Q9BT09/Q9Y336/Q92851/P50281/Q13303/P05413/Q15493/P08637
PBMC	Hypertension	BLSA	TRUE	P12821/P05413.1/O14786.1/P00740.1/P14384.1/Q01415/Q8TDQ0.1/O60496/Q9HB40/O00182/P14598/Q9Y336/P43307/P17947/O00602/Q9BT09/P05413/P07333.1/P02775.2/P09769/Q9Y281/P15559/Q9Y286/Q9Y4D7/O43678
PBMC	Diabetes	BLSA	TRUE	P14384.1/P05413.1/O14786.1/P15559/Q9NZK5/Q9HB40/P16671/Q9Y286/P00740/P14780/Q15493/P12821/P43251.1/Q7Z6J4/Q14956/P49841/P13686/O95716.2/Q93091/O95716/O43678/Q9H3G5/Q8N423.1/Q96P47/O00560
PBMC	Grip Weakness	BLSA	TRUE	P14384/Q93091/Q9Y281/Q15493/P22897/P61626/P43353/P16671/Q9NT62/Q9NZK5/Q8TDQ0.1/P05413.1/O00602.1/P02655/P41218
PBMC	Obesity	BLSA	TRUE	P05413.1/Q6P4A8/P43307/P14384.1/P02042/P05452/P14780/O60504/P09769/Q9H223/Q10472/Q15796/P00740.1/Q8N386.1/P43405/P00740/Q9NT62/Q9NZK5/Q86UX7/Q96P47/P12821/Q9Y4D7/P24557/P22897/P16671
PBMC	Walk Slowness	BLSA	TRUE	P05413.1/P05413/Q9BT09/Q9Y281/P01009/P22897/P00740.1/Q9NZK5/P61626/Q92692/O00182/Q14012/P41218
Core	Heart Attack	BLSA	TRUE	P07339/P07686.1/Q9H6S3/Q08AM6/Q96IU4/P21964/Q969H8/Q8N2F6/P07686/P17900/P05091/Q9UJ70/P48637/P07203/P07237/P09110
Core	COPD	BLSA	TRUE
Core	Kidney Disease	BLSA	TRUE	P17900/P09211.1/P06396.1/P30085.1/Q9H6S3/Q8NBK3/P15848/P09960/Q969H8/P08670/Q9NQ88/P15586/Q3LXA3/O15533/P56134/Q96HE7/Q08AM6/Q9BWS9/Q6YN16/P35914/P05091/P07237.1/Q07065/P20810/Q16851
Core	Hypertension	BLSA	TRUE	Q16881/P17900/O14773/P35754/Q9HDC9/P28799/P07686/Q8WUD1/P30085.1/P07858/P07686.1/P07339/Q9H6S3/Q16851/P15586.1/Q9HD20/P29590/P09211/P06865/P04066/Q99536/Q96HE7/P54802/Q08AM6
Core	Diabetes	BLSA	TRUE	O14773/P07686.1/Q9H6S3/P09110/P15289/Q53FA7/P30085/P07339/P30085.1/Q16881/P15586/P08670/P07858/P51178/P06865/Q9NQW7/P17900/P22307/P04066/Q96HE7/Q9HD20/Q9BWS9/P35754/P34949/Q96TC7
Core	Grip Weakness	BLSA	TRUE	P17900/P08670/P09211.1/Q10567/Q8NBK3/P34949/P04083/P31949/O60664
Core	Obesity	BLSA	TRUE	P04062/P07339/P78417/P07237.1/P19367/P15586/P30085.1/O14773/Q99536/Q8WUD1/Q16851/P15586.1/P04632/O60664/P40926/P10619/O43399/O95479/P17900/Q6P587/Q9Y5S2/O95831/P07355/Q96DZ1/Q969H8
Core	Walk Slowness	BLSA	TRUE	P30085.1/O15533/P17900/O14773/P56134/Q16762/Q9NQ88/P51178/P54802/Q16881/Q96DZ1/Q96HE7/Q00610/Q8WUD1/P07355/O60664/Q9UJ70/Q16851/P12277
Renal Epithelial	Kidney Disease Onset	BLSA	TRUE	P39060, Q16787, P09237, Q92626, O15075, Q8IVH8, Q96KN1, P55285, Q8IUC4
Renal Epithelial	Hypertension Onset	BLSA	TRUE	Q96H20, Q9Y3A3, P55285.1, Q96RU3
Renal Epithelial	Diabetes Onset	BLSA	TRUE	Q92626, Q9P0R6
Small Airway Epithelial	Kidney Disease Onset	BLSA	TRUE	Q9UKA8, Q15465, Q53G59, Q13938, P52799
Small Airway Epithelial	Diabetes Onset	BLSA	TRUE	Q9UKA8, Q96GG9, P17302, P22735, P13647, Q96DU7, P00918, Q53GG5, O75223, Q9H3Q1, Q9HBU6
Skeletal Myoblast	Kidney Disease Onset	BLSA	TRUE	Q5GLZ8, P56277, Q8N0Y7, Q9BVT8, P14174.1, Q7KYR7, P04424, Q96DE0, Q03405, P38646, P46527, P54709, O43598, P52789, P02771, Q8N183, Q16831, Q14289
Skeletal Myoblast	Hypertension Onset	BLSA	TRUE	Q14289.1, Q8N0Y7
Astrocyte	Kidney Disease Onset	BLSA	TRUE	P61769.1, Q9ULZ3, Q13907, P25787, P61769, Q9UHN6, P60891, P46937, O75695, P08195.1, O43353
Astrocyte	Hypertension Onset	BLSA	TRUE	Q9Y2I1, P25787, Q9NX08
Astrocyte	Diabetes Onset	BLSA	TRUE	P60059, Q5TFE4, P61769.1, Q9ULZ3
Osteoblast	Hypertension Onset	BLSA	TRUE	O75569, Q5TEU4, P60484, Q13564, P10644, P53602.1
Osteoblast	Diabetes Onset	BLSA	TRUE	Q13561, Q9BW91, Q9Y3D2, Q9Y223, Q15118, O75569
Preadipocyte	Kidney Disease Onset	BLSA	TRUE	P24592.1, Q9NQX5, Q9BUD6, Q16666, Q16832, O14558, P28845, P01130, P15529, Q9Y2C4, O14879, Q16666.1
Preadipocyte	Hypertension Onset	BLSA	TRUE	Q16222, O43301, Q9UKX5, Q8N8U9.1, Q6P179, Q12912, Q9UQ53, P0CG30, P37023, P52564
Preadipocyte	Diabetes Onset	BLSA	TRUE	Q8N8U9, Q13901, O14558, O14879, O14763.1, Q12912.1, P24592
Vascular Smooth Muscle	Kidney Disease Onset	BLSA	TRUE	O43617, Q9NP74, P05783, P45877, P50479, Q8IY33, Q9Y680
Vascular Smooth Muscle	Diabetes Onset	BLSA	TRUE	P05155, O43617, P45877, P26022, Q6ICB0, Q12841, Q9BRK0, Q8NBM8, Q9NP74, Q9UMF0
PBMC	Kidney Disease Onset	BLSA	TRUE	Q93091, P05413.1, P05413, P04637.1, P55899, Q8TDQ0.1, P28676, O75477, P61626
PBMC	Hypertension Onset	BLSA	TRUE	Q8TDQ0.2, P43251, Q9HB40, P12259, P05109.1, O95716, P14384.1, P24557, Q6P4A8, P41218, O60486, Q7L266, P14598, Q13303
PBMC	Diabetes Onset	BLSA	TRUE	P00740, P14384.1, P61626, Q13303, Q9UIB8.1, Q9NZK5, Q8TDQ0.1, Q15286, Q14956, O95716, O00602, O00560, O00182, Q7L5N7, Q7Z6J4, P07333.1, P13224, P07225, Q9Y4D7, Q14956.3, P14384, P11215, Q6P4A8, Q15080, Q6ZUJ8
Core	Kidney Disease Onset	BLSA	TRUE	P17900, Q07065, P30085.1, Q9C0E8, O00764, Q8NBK3, P30046, Q6YN16, P04066, Q9H6S3, Q86Y82, P09960, Q15075, P29590, P18206
Core	Hypertension Onset	BLSA	TRUE	P07686.1, P13804, P09211, Q9HDC9, O00764, P30085.1, Q96HE7, P15586, Q99536, P08670, Q9UHL4, P54802, P35475, P04066, Q9UBQ7, O96000, Q9Y5S2, Q9UHG3, P48637, Q3LXA3, Q9NQ88, P15289.1
Core	Diabetes Onset	BLSA	TRUE	Q9NQ88, P30085.1, Q9H6S3, P78417, P30044, P28799, O14734, Q6DD88, P07686, Q9HD20, P06737, Q86Y82, O95479, Q14240
SAP	Walking Pace	InCHIANTI	TRUE	P05413.1/P09237/Q76M96/P17931/P21810.1/P53634.1/P07333.1/P61769.1/Q16665/Q12860/Q99988/P36507/Q9UM47/P60604/Q01469/P07093.1/P35442.1/P27658/P17936/P07951/Q29983/P19367/Q13561/O00220/P25787
Non-SAP	Walking Pace	InCHIANTI	TRUE	Q07507/O15123.1/Q96DU3/P29323.i/P80162/P19438/P16234/P11362/Q9HCB6/Q86VB7/Q92794.i/Q99471/O14929.1/Q07820.i/Q9H2X3/P01871/Q9NQ25/P10643.1/Q9Y275/P20333/P0DJI8.1/P09619/Q05315/P36894/P00746.1
SAP	age	InCHIANTI	TRUE	Q99988/Q76M96/P22304/P02751.2/Q9UM47/Q9UBP4.1/P40121/P42224/Q03405/P02768.i/Q9NP97/P18065.2/P07951/O15031.1/P22897/P25445/P27361/P00750/P17931/P10619/P30519/P29317/P00740/P36507/O95825
Non-SAP	age	InCHIANTI	TRUE	Q07507/P08476.2/P28325.1/P19438/P56159/Q92794.i/P11362/P09326/Q9NZR2.i/Q86VB7/P43652.1/Q9HCB6/P02778/P10415/P09429/P10643.1/Q96KQ7/P17706/Q8WWK9/P00746.1/Q14162/P13726/P45983/O14757/P15941.2
SAP	Hypertension	InCHIANTI	TRUE	P43490/Q9UBC2/Q9Y286/P05413.1/Q16270/P50542/P09936/P04083/P00918/Q99988/P24666/P25774/P06702/P08631/P19367/P02768.i/Q15759/Q9UHD2/P36507/P22897/P18669/P09769/P09237/P04040/P28482
SAP	Diabetes	InCHIANTI	TRUE	O15031.1/Q99988/Q14956/P10915/P16671/Q07954.2/P30040.1/P18669/Q9UBR2/O60486/P49137/P25445/Q9UHL4.i/P00973/Q9UBG0/Q92851.2/P10619/P15586/Q15759/P21810.1/O15264/O14786.1/P04792/P10809/P41743
SAP	Kidney Disease	InCHIANTI	TRUE	P18065.2/Q76M96/Q9UBP4.1/P17931/P61769.1/Q9NP97/P17936/Q12860/P16333/P10915/P05783/P06576/Q01973.1/P07947/P08311/P00441/Q92823/P35475/Q03405/Q99988/P60604/P60484/P08631/Q05397/Q9UHD2
Non-SAP	Hypertension	InCHIANTI	TRUE	P56159/Q9Y625/Q92956.2/Q9UHX3/P04150/P00746.1/Q86VB7/Q99856/O75716/P08476.2/P10643.1/Q6UWV6/O95954/Q13478.1/Q14498/P08865.i
Non-SAP	Diabetes	InCHIANTI	TRUE	Q13478.1/Q9H3T3/P29597/Q6UWV6/P12830.2/Q86VB7/P20333/O94768/P61289/P09326/Q9NQ25/P40189/Q14498/P01042.i/P04150/P32942/Q9HCB6/P54756/P38919
Non-SAP	Kidney Disease	InCHIANTI	TRUE	P36894/P11362/Q6NW40/P09429/P54756/P03973/P07477/Q5KU26/Q99471/Q92794.i/Q96GP6.i/P02778/Q14114/P01857/Q9NQ30/O60506/P0DJI8.1/Q96AP7.1/P29323.i/P21781.1/Q9P286/Q9NQ25/Q96KQ7/P22749.1/P20700
Renal Epithelial	Walking Pace	InCHIANTI	TRUE	P09237/Q9UNZ2/P10451/Q16665/O00220/O75355
Renal Epithelial	Max Grip	InCHIANTI	TRUE	P10451/Q15056/Q16665/Q9UNZ2/P42892/P09237/O00220/Q13542.1/O75355
Small Airway Epithelial	Walking Pace	InCHIANTI	TRUE	P18065.2/P15260/Q6YHK3
Small Airway Epithelial	Max Grip	InCHIANTI	TRUE	P18065.2/P15260/Q6YHK3/Q14145.1/Q15465
Skeletal Myoblast	Walking Pace	InCHIANTI	TRUE
Skeletal Myoblast	Max Grip	InCHIANTI	TRUE	Q03405/P02771
Astrocyte	Walking Pace	InCHIANTI	TRUE	P61769.1/P25787
Astrocyte	Max Grip	InCHIANTI	TRUE	P61769.1/P25787
Osteoblast	Walking Pace	InCHIANTI	TRUE	Q13561/P01023
Osteoblast	Max Grip	InCHIANTI	TRUE	P01023/P60484/P30519
Coronary Artery Endothelial	Walking Pace	InCHIANTI	TRUE
Coronary Artery Endothelial	Max Grip	InCHIANTI	TRUE
Preadipocyte	Walking Pace	InCHIANTI	TRUE	P16035/P17174/P24592.1/P08253
Preadipocyte	Max Grip	InCHIANTI	TRUE	P16035/P17174/P08253/Q92843/P37023.1/Q16832.i
Vascular Smooth Muscle	Walking Pace	InCHIANTI	TRUE	Q12841/P21810.1/Q9UMF0.1/P07093.1/P05155.1/Q8IVD9
Vascular Smooth Muscle	Max Grip	InCHIANTI	TRUE	P21810.1/Q9UMF0.1/Q12841/P07093.1/P05155.1/P35625/Q8IVD9
PBMC	Walking Pace	InCHIANTI	TRUE	P05413.1/P07333.1/P02776/P04637.i/Q14956/O14786.1/P00740.1/P22897/Q92851.2/P17813/P01009/O60486/P08631
PBMC	Max Grip	InCHIANTI	TRUE	P05413.1/P01009/O60486/P02775.2/O00602.2/P22897/P07333.1/P17813/P00740.1/Q9UIB8/P08631
Core	Walking Pace	InCHIANTI	TRUE	P28799/P09960/O00764/Q14108/P19367
Core	Max Grip	InCHIANTI	TRUE	P28799/P09211.1/Q14108/P15289/O00764/P19367
Renal Epithelial	BMI	InCHIANTI	TRUE	Q9H098.i/Q92934/O76074.1/P55285.1/Q9Y5N5/Q13542.1/Q15056/P09237/O75355/Q16665/P39060/O00220
Renal Epithelial	Frailty Index	InCHIANTI	TRUE	Q92934/P10451/Q16665/P09237/O00220/P09668/O75355
Small Airway Epithelial	BMI	InCHIANTI	TRUE	P31151.i/P52799/Q08345.1/P15260/Q9GZN4/P50542
Small Airway Epithelial	Frailty Index	InCHIANTI	TRUE	Q9GZN4/P18065.2/P15260
Skeletal Myoblast	BMI	InCHIANTI	TRUE	P02788.1/Q9NRA0/P52789
Skeletal Myoblast	Frailty Index	InCHIANTI	TRUE	Q03405/P02788.1
Astrocyte	BMI	InCHIANTI	TRUE
Astrocyte	Frailty Index	InCHIANTI	TRUE	P61769.1/P25787
Osteoblast	BMI	InCHIANTI	TRUE	Q13561/P60484/P30519
Osteoblast	Frailty Index	InCHIANTI	TRUE	P60484/Q13561
Coronary Artery Endothelial	BMI	InCHIANTI	TRUE
Coronary Artery Endothelial	Frailty Index	InCHIANTI	TRUE
Preadipocyte	BMI	InCHIANTI	TRUE	P07585/P17174/P01130/P24592.1/O14763/Q8N8U9.1
Preadipocyte	Frailty Index	InCHIANTI	TRUE	P07585/P17174
Vascular Smooth Muscle	BMI	InCHIANTI	TRUE	P26038/P21810.1/Q9UHI8
Vascular Smooth Muscle	Frailty Index	InCHIANTI	TRUE	Q9UMF0.1/Q12841/P21810.1/P35625
PBMC	BMI	InCHIANTI	TRUE	P02775.2/P05413.1/P00740/P16671/Q9Y286/Q14012/P02776/P14780/P17813/Q15796/P07333.1/O60486/Q9Y336/P08311/P50281/P08631/O00182/P09769/P00740.1
PBMC	Frailty Index	InCHIANTI	TRUE	P05413.1/P01009/Q14956/P22897
Core	BMI	InCHIANTI	TRUE	P15586/P04083/P15289/P07339/Q14108/P09211.1
Core	Frailty Index	InCHIANTI	TRUE	P09211.1/P28799/Q14108/P09960/Q9Y5S2/P04083
Renal Epithelial	Diabetes	InCHIANTI	TRUE
Renal Epithelial	Hypertension	InCHIANTI	TRUE	P30405/Q16665/P09237/Q9UNZ2/Q9H098.i
Renal Epithelial	Heart Attack	InCHIANTI	TRUE	P10451/P55285.1
Renal Epithelial	COPD	InCHIANTI	TRUE	Q16665/P09237/P10451
Renal Epithelial	Kidney Disease	InCHIANTI	TRUE	P27348/P10451/P39060/P42892/Q16665/P09237/O75355/Q13542.1
Renal Epithelial	Obesity	InCHIANTI	TRUE	Q9H098.i/Q92934/Q13542.1/Q16665/P39060/O75355/P55285.1
Renal Epithelial	Dementia	InCHIANTI	TRUE	P10451/P09237/O00220/P37802.1/Q16644
Small Airway Epithelial	Diabetes	InCHIANTI	TRUE	P10915/Q6YHK3/P31151.i
Small Airway Epithelial	Hypertension	InCHIANTI	TRUE	P50542/P15260/P00918/Q08345.1/P63104/Q9GZN4/Q6YHK3/Q08499/P00973
Small Airway Epithelial	Heart Attack	InCHIANTI	TRUE	P15260/Q6YHK3/P18065.2
Small Airway Epithelial	COPD	InCHIANTI	TRUE	P18065.2/P31947/Q14145.1/Q9GZN4
Small Airway Epithelial	Kidney Disease	InCHIANTI	TRUE	P18065.2/P46108/P10915/Q05513/O43278/P00918/Q14145.1/P52799
Small Airway Epithelial	Obesity	InCHIANTI	TRUE	P31151.i/P46108/P15260/Q08345.1/P11171
Small Airway Epithelial	Dementia	InCHIANTI	TRUE	P18065.2/P46108/Q14145.1/P15260/Q08345.1
Skeletal Myoblast	Diabetes	InCHIANTI	TRUE	Q03405/P02768.i
Skeletal Myoblast	Hypertension	InCHIANTI	TRUE	P02768.i/P52789/P14174
Skeletal Myoblast	Heart Attack	InCHIANTI	TRUE
Skeletal Myoblast	COPD	InCHIANTI	TRUE	P14174/P02788.1/Q03405/P30419.1/P46527
Skeletal Myoblast	Kidney Disease	InCHIANTI	TRUE	Q03405/P30419.1/P02771/P02768.i/P14174
Skeletal Myoblast	Obesity	InCHIANTI	TRUE	P02788.1/P52789
Skeletal Myoblast	Dementia	InCHIANTI	TRUE	Q03405/P14174
Astrocyte	Diabetes	InCHIANTI	TRUE	P23528/P61769.1/P25787
Astrocyte	Hypertension	InCHIANTI	TRUE
Astrocyte	Heart Attack	InCHIANTI	TRUE
Astrocyte	COPD	InCHIANTI	TRUE	P61769.1/P23528
Astrocyte	Kidney Disease	InCHIANTI	TRUE	P61769.1/P23528/P51665
Astrocyte	Obesity	InCHIANTI	TRUE
Astrocyte	Dementia	InCHIANTI	TRUE	P61769.1/P23528/Q04721.1
Osteoblast	Diabetes	InCHIANTI	TRUE	Q13561/P60484
Osteoblast	Hypertension	InCHIANTI	TRUE
Osteoblast	Heart Attack	InCHIANTI	TRUE
Osteoblast	COPD	InCHIANTI	TRUE	P60484/Q13561/P60900
Osteoblast	Kidney Disease	InCHIANTI	TRUE	Q96DA6/P60900/P60484/P30519/Q15118/P49137/P42574
Osteoblast	Obesity	InCHIANTI	TRUE	P60900/Q13561/Q99829.1/P60484/P30519
Osteoblast	Dementia	InCHIANTI	TRUE
Coronary Artery Endothelial	Diabetes	InCHIANTI	TRUE
Coronary Artery Endothelial	Hypertension	InCHIANTI	TRUE
Coronary Artery Endothelial	Heart Attack	InCHIANTI	TRUE
Coronary Artery Endothelial	COPD	InCHIANTI	TRUE
Coronary Artery Endothelial	Kidney Disease	InCHIANTI	TRUE
Coronary Artery Endothelial	Obesity	InCHIANTI	TRUE
Coronary Artery Endothelial	Dementia	InCHIANTI	TRUE
Preadipocyte	Diabetes	InCHIANTI	TRUE
Preadipocyte	Hypertension	InCHIANTI	TRUE	P24592.1/P07585/P01130/P17174
Preadipocyte	Heart Attack	InCHIANTI	TRUE	P24592.1/O14763
Preadipocyte	COPD	InCHIANTI	TRUE	P07947/Q16832.i/P24592.1/P16035/P01130/P17174/O14763
Preadipocyte	Kidney Disease	InCHIANTI	TRUE	P07947/P08253/P24592.1/P16035/Q16832.i
Preadipocyte	Obesity	InCHIANTI	TRUE	P07585/P17174/P01130/P24592.1
Preadipocyte	Dementia	InCHIANTI	TRUE	Q8N8U9.1/P24592.1/P17174
Vascular Smooth Muscle	Diabetes	InCHIANTI	TRUE	P21810.1/Q12841/Q86SJ2
Vascular Smooth Muscle	Hypertension	InCHIANTI	TRUE	Q86SJ2/Q12841/P05783/Q9UHI8/P26038
Vascular Smooth Muscle	Heart Attack	InCHIANTI	TRUE	P05155.1/P21810.1/Q86SJ2
Vascular Smooth Muscle	COPD	InCHIANTI	TRUE	Q9UMF0.1/P05783/Q8IVD9/Q86SJ2
Vascular Smooth Muscle	Kidney Disease	InCHIANTI	TRUE	Q8IVD9/P05783/P05155.1/Q12841/Q9UMF0.1
Vascular Smooth Muscle	Obesity	InCHIANTI	TRUE	P21810.1/P26038/Q9UHI8/Q12841
Vascular Smooth Muscle	Dementia	InCHIANTI	TRUE	P21810.1/P05783/Q9UMF0.1
PBMC	Diabetes	InCHIANTI	TRUE	Q14956/P16671/O60486/P00740.1/P07333.1/P12259/O14786.1/Q92851.2/Q9Y286
PBMC	Hypertension	InCHIANTI	TRUE	P05413.1/Q9Y286/Q15796/P08631/P09769/P22897/P00740.1/P02775.3/Q8TDQ0.1/Q9Y336/Q8N423/P07225/P14780
PBMC	Heart Attack	InCHIANTI	TRUE	P22897/Q14956/O14786.1/O00182/Q8TDQ0.1
PBMC	COPD	InCHIANTI	TRUE	P14780/Q9UIB8/Q15796/P13686/Q9Y336/Q9Y286/P00740.1/P22897
PBMC	Kidney Disease	InCHIANTI	TRUE	Q9UIB8/Q14956/Q8TDQ0.1/P08311/P04637.i/P09769/P08631/Q8N423/P02775.3/P07225/P22897
PBMC	Obesity	InCHIANTI	TRUE	P05413.1/P14780/P16671/P00740.1/P00740/P07333.1/P02776
PBMC	Dementia	InCHIANTI	TRUE	O14786.1/Q9UIB8/Q8TDQ0.1/P00740/P50281/P00740.1/P05413.1
Core	Diabetes	InCHIANTI	TRUE	P15586/P10619/Q9NQW7/P07339/Q9UHL4.i/P19367/P35475/P15289/P04792/P07237.1/P07858/P12277
Core	Hypertension	InCHIANTI	TRUE	P04083/P07339/P19367/P07237.1/P28799/P28482/Q14108
Core	Heart Attack	InCHIANTI	TRUE
Core	COPD	InCHIANTI	TRUE	P07339/P10619/P07355.1/P09960/P07237.1/P09211.1/P12277
Core	Kidney Disease	InCHIANTI	TRUE	P06396.1/P28799/P14550/Q99714/P20810/P07858/P09960/P09211.1/P15848
Core	Obesity	InCHIANTI	TRUE	P07339/P04083/P15586/P15289/P10619/Q14108
Core	Dementia	InCHIANTI	TRUE	P09211.1/P09960/Q9Y5S2/P28799/P30085.i/Q14108/P12277/P07858
Core	Diabetes	BLSA	FALSE	O14773/P06396.1/P48147/Q9UBQ0/P07858.1/P09622/P34059/P10619/P09110/Q9H6S3/P15289/Q9UJ70/P51659/P06396/Q9H4A4/P07686.1/P13674/P30085.1/P07858/P07339/Q10567/Q9BQE5/P15289.1/P14550/P08670
Core	Kidney Disease	BLSA	FALSE	P17900/P09211.1/P00387/P06396.1/P48637/P04062/P30533/P30085.1/P28838.1/Q9H553/O14773/Q15121/Q9H6S3/P35914/P15586/P07203/Q9NQ88/Q6DD88/O60784/Q6YN16/P08670/P06280/Q9H4A4/P46926/P09960
Core	BMI	BLSA	FALSE	Q16774/P07858.1/Q9H553/P09622/Q9BRR6/P07686.1/Q9UJ70/P78417/P06737/P48147/O00442/O14773/Q14764/P06396/Q16864/P04062/Q99536/Q9UBQ7/Q96CM8/P07602/P13674/P49902/P09960/P19367/P07237.1
Core	age	BLSA	FALSE	Q9BRR6/P09211.1/P07858.1/P17900/P53004/Q16881/Q9UBQ7/P09622/P19971/P42224/P07686/P07355/P51178/O95479/P53634/O43237/Q9UHG3/P04083/Q9HD20/Q13557/Q9UJ70/P61018/Q9Y5S2/P35914/Q9H4A4
Core	Kidney Disease	InCHIANTI	FALSE	P06396.1/P15586/P28799/P14550/O43488/Q99714/P05362/P10619/P07339/P53634.1/P07858/P20810/P09211.1/P19367/P09960/P15289/Q9UJ70/Q9Y5S2
Core	Diabetes	InCHIANTI	FALSE	Q9NQW7/P15586/P04179/P54920/P30044/P09960/P10619/P04792/P30533/Q9UJ70/Q9UHL4.i/P53634.1/P06396.1/P07339/P19367/P15289/Q9Y5S2/Q99714/P05362/P51452/P20810/P07355.1/P07858/P12277/P07237.1
Core	BMI	InCHIANTI	FALSE	P15586/P06396.1/P51452/P28799/P04179/P09960/P15289/P09211.1/P04083/P07237.1/P12277/P07339/P30085.i/P07355.1/P30533/P20810/Q14108/P05362/P04792/Q9Y5S2
Core	age	InCHIANTI	FALSE	P09211.1/P42224/P51452/Q9NQW7/P04179/O43488/P14550/P09960/P30085.i/P15586/P10619/P04792/Q13557/P28799/P07339/P07858/P30533/P54920/P05362/Q9UHL4.i/Q99714/P04083/P15289/P07355.1/P53634.1
hip	BMI	BLSA	FALSE	P05413.1/P49755/Q9NXS2/Q9UMF0.2/Q99988/P39060/P02786/P12111/P09972/Q9BT09/P22692/P78330/Q9BRR6/Q9NQX5/P53365/Q76M96/O60504/Q96CG8/P09237/P02786.1/Q12923
hip	age	BLSA	FALSE	Q99988/Q76M96/Q9BRR6/P12111/P09972/P53365/P05413.1/Q9UMF0.2/Q96CG8/P09237/P02786.1/P22692/Q9BT09/Q12923/P78330/P49755/O60504/Q9NXS2/P39060/P02786/Q9NQX5
hip	Kidney Disease	BLSA	FALSE	P49755/P12111/P78330/P09237/P05413.1/P09972/P22692/Q76M96/P39060/Q12923/Q96CG8/Q9BT09/Q9NXS2/Q99988/Q9NQX5/Q9BRR6/P02786/P53365/O60504/P02786.1/Q9UMF0.2
hip	Diabetes	BLSA	FALSE	Q99988/P53365/P05413.1/P49755/P22692/P02786/Q9BRR6/P12111/Q76M96/Q9NXS2/Q9NQX5/P02786.1/Q12923/P39060/Q9UMF0.2/Q96CG8/P09972/Q9BT09/O60504/P09237/P78330
hip	BMI	InCHIANTI	FALSE	P05413.1/Q99988/Q76M96/P22692/P09237/P39060
hip	age	InCHIANTI	FALSE	Q99988/Q76M96/P22692/P05413.1/P09237/P39060
hip	Kidney Disease	InCHIANTI	FALSE	Q76M96/Q99988/P22692/P05413.1/P09237/P39060
hip	Diabetes	InCHIANTI	FALSE	Q99988/P39060/P09237/Q76M96/P22692/P05413.1
